# Reduced Penetrance is Common Among Predicted Loss-of-Function Variants and is Likely Driven by Residual Allelic Activity

**DOI:** 10.1101/2024.09.23.24314008

**Authors:** David R. Blair, Neil Risch

## Abstract

Loss-of-function genetic variants (LoFs) often result in severe phenotypes, including autosomal dominant diseases driven by haploinsufficiency. Due to low carrier frequencies, their penetrance is generally unknown but typically variable. Here, we investigate the penetrance of >6,000 predicted LoFs (pLoFs) linked to 91 haploinsufficient diseases using a cohort of ≈24,000 carriers with linked electronic health record data. We find evidence for widespread reduced penetrance, which persisted after accounting for variant annotation artifacts, missed diagnoses, and incomplete clinical data. We thus hypothesized that many pLoFs have incomplete penetrance, which may be driven by residual allelic activity. To test this, we trained machine learning models to predict pLoF penetrance using variant-specific genomic features that may correlate with incomplete loss-of-function. The models were predictive of pLoF penetrance across a range of diseases and variant types, including those with prior clinical evidence for pathogenicity. This suggests that many pLoFs have incomplete penetrance due to residual allelic activity, complicating disease prognostication in asymptomatic carriers.
