## Supplementary Tables for "Reduced Penetrance is Common Among Predicted Loss-of-Function Variants and is Likely Driven by Residual Allelic Activity": SupplementalTable1_BasicDiseaseInformation.txt

Disease_Abbreviation	Disease_Name	Associated_Gene_Symbols	Typical_Onset	Disease_Type	OMOP_Dx_Codes	HPO_Symptoms
PPKP1	PALMOPLANTAR KERATODERMA, PUNCTATE TYPE I	AAGAB	Childhood	Other	37397140;35208670;4300110;45423786	HP:0025114;HP:0001597;HP:0040162;HP:0025092;HP:0007530
HHT	HEREDITARY HEMORRHAGIC TELANGIECTASIA	ENG;ACVRL1	YoungAdulthood	Other	4348488;45460052;1414855;313504;44833585;35207877;45552850;45506712	HP:0002642;HP:0002626;HP:0100585;HP:0002105;HP:0001722;HP:0001009;HP:0002091;HP:0012151;HP:0002875;HP:0100858;HP:0040223;HP:0100749;HP:0011934;HP:0012418;HP:0030877;HP:0002239;HP:0030491;HP:0007380;HP:0100869;HP:0000822;HP:0000228;HP:0002076;HP:0002248;HP:0006107;HP:0001250;HP:0000214;HP:0002092;HP:0002629;HP:0002604;HP:0000524;HP:0001217;HP:0002326;HP:0001394;HP:0002094;HP:0002707;HP:0002138;HP:…
PFM2	PARIETAL FORAMINA 2	ALX4	Childhood	CongenitalMalformation	37399396	HP:0000316;HP:0002697;HP:0007385;HP:0005280;HP:0012811;HP:0002084
KBG	KBG SYNDROME	ANKRD11	Childhood	ComplexNeurodevelopmental	46272740	HP:0000677;HP:0045017;HP:0001250;HP:0001263;HP:0002750;HP:0000307;HP:0000486;HP:0004209;HP:0000343;HP:0000508;HP:0000664;HP:0001566;HP:0000311;HP:0008513;HP:0000316;HP:0004279;HP:0001249;HP:0000954;HP:0000175;HP:0012725;HP:0002942;HP:0011968;HP:0010804;HP:0009466;HP:0000358;HP:0001159;HP:0000902;HP:0000430;HP:0002948;HP:0000463;HP:0000494;HP:0000039;HP:0000637;HP:0007018;HP:0000411;HP:0000891;HP:…
FAP	FAMILIAL ADENOMATOUS POLYPOSIS	APC	Adulthood	TumorPredisposition	45499804;45443043;45503132;37396158;4248251	HP:0002018;HP:0003002;HP:0002315;HP:0005227;HP:0004394;HP:0002888;HP:0001000;HP:0002176;HP:0006771;HP:0012125;HP:0100245;HP:0001909;HP:0002671;HP:0011069;HP:0100246;HP:0010562;HP:0006283;HP:0002894;HP:0000505;HP:0002885;HP:0031459;HP:0007649;HP:0002013;HP:0030434;HP:0000706;HP:0001251;HP:0001137;HP:0003003;HP:0100244;HP:0025388;HP:0030553;HP:0012032;HP:0001103;HP:0002890;HP:0200008;HP:0002019;HP:…
FHCL2	HYPERCHOLESTEROLEMIA, FAMILIAL, 2	APOB	Adulthood	Other	45441652;37200313;44834564;4029259;45418599;43022006;4029890;4134862;37200312;45459846	HP:0001084;HP:0003141;HP:0003124;HP:0001677;HP:0001114
CFS	COFFIN-SIRIS SYNDROME	ARID1B;ARID1A;ARID2	Childhood	ComplexNeurodevelopmental	4002097	HP:0000767;HP:0000739;HP:0000347;HP:0002020;HP:0009110;HP:0002751;HP:0001290;HP:0100033;HP:0002003;HP:0030084;HP:0100702;HP:0002019;HP:0002705;HP:0000348;HP:0012758;HP:0000286;HP:0000733;HP:0007018;HP:0000368;HP:0001999;HP:0000405;HP:0002002;HP:0001270;HP:0045025;HP:0006970;HP:0002645;HP:0000752;HP:0000158;HP:0000445;HP:0001007;HP:0200104;HP:0012471;HP:0002033;HP:0011968;HP:0009882;HP:0001321;HP:…
PPH1	PULMONARY HYPERTENSION, PRIMARY, 1	BMPR2	YoungAdulthood	Other	44783619;37084530;4119611;37608656;3379255;45436743;44783618;44823113;42488399;45552787;35207707;3417605;3369939;1413909	HP:0005312;HP:0005168;HP:0011353;HP:0002094;HP:0005317;HP:0002092;HP:0012735;HP:0001009;HP:0005308;HP:0001708;HP:0004964;HP:0001977;HP:0000822;HP:0001667
HBOC	BREAST-OVARIAN CANCER, FAMILIAL	BRCA1;BRCA2	Adulthood	TumorPredisposition	37397555	HP:0003002;HP:0100615
EA2	EPISODIC ATAXIA, TYPE 2	CACNA1A	YoungAdulthood	Other	4225990;4227348	HP:0002076;HP:0001152;HP:0001332;HP:0001324;HP:0002017;HP:0002301;HP:0001260;HP:0001249;HP:0001251;HP:0000640;HP:0000651;HP:0002321;HP:0010545;HP:0006855;HP:0000639;HP:0003401;HP:0000473;HP:0000360;HP:0002073;HP:0000708;HP:0002486;HP:0002131;HP:0001751
CECBA	CEREBELLAR DYSFUNCTION WITH VARIABLE COGNITIVE AND BEHAVIORAL ABNORMALITIES	CAMTA1	Childhood	IsolatedNeurodevelopmental	37118953	HP:0008936;HP:0000752;HP:0010485;HP:0000347;HP:0002020;HP:0002136;HP:0001250;HP:0001263;HP:0002066;HP:0000307;HP:0005768;HP:0000486;HP:0000454;HP:0000343;HP:0000750;HP:0000218;HP:0007015;HP:0001319;HP:0011170;HP:0000483;HP:0001260;HP:0004279;HP:0001249;HP:0000316;HP:0002003;HP:0000337;HP:0001251;HP:0000414;HP:0100540;HP:0000358;HP:0001321;HP:0002307;HP:0002236;HP:0000718;HP:0000527;HP:0000463;HP:…
HRPT2	HYPERPARATHYROIDISM 2 WITH JAW TUMORS	CDC73	YoungAdulthood	TumorPredisposition	4029430	HP:0000113;HP:0001959;HP:0002315;HP:0002015;HP:0012232;HP:0000131;HP:0001324;HP:0011766;HP:0006780;HP:0006766;HP:0000939;HP:0002017;HP:0006735;HP:0002897;HP:0100027;HP:0001733;HP:0004398;HP:0002890;HP:0012032;HP:0000934;HP:0002019;HP:0002574;HP:0008696;HP:0006725;HP:0000121;HP:0010566;HP:0002150;HP:0002148;HP:0000787;HP:0000107;HP:0000083;HP:0000234;HP:0000843;HP:0200025;HP:0012378;HP:0006781;HP:…
MEN	MULTIPLE ENDOCRINE NEOPLASIA, TYPE I/IV	CDKN1B;MEN1	YoungAdulthood	TumorPredisposition	45537967;45449796;28127;44832199;30678	HP:0000870;HP:0001943;HP:0040278;HP:0030404;HP:0000957;HP:0009720;HP:0008261;HP:0030405;HP:0000821;HP:0011761;HP:0010615;HP:0006780;HP:0010783;HP:0008291;HP:0008200;HP:0000825;HP:0030445;HP:0012091;HP:0002574;HP:0012030;HP:0030731;HP:0008283;HP:0030079;HP:0100634;HP:0000872;HP:0012334;HP:0000843;HP:0000818;HP:0100522;HP:0008208;HP:0006772;HP:0011760;HP:0003165;HP:0030688;HP:0010788;HP:0003118;HP:…
CHARGE	CHARGE SYNDROME	CHD7	Childhood	ComplexNeurodevelopmental	4165529	HP:0000821;HP:0001161;HP:0000508;HP:0000089;HP:0000407;HP:0000589;HP:0001631;HP:0001249;HP:0030732;HP:0000126;HP:0010515;HP:0003022;HP:0000458;HP:0000066;HP:0001629;HP:0001539;HP:0200021;HP:0000465;HP:0009556;HP:0000823;HP:0010628;HP:0002025;HP:0000104;HP:0001263;HP:0000528;HP:0002575;HP:0000860;HP:0001643;HP:0004058;HP:0000316;HP:0003241;HP:0000175;HP:0011968;HP:0000518;HP:0000204;HP:0004935;HP:…
OI1	OSTEOGENESIS IMPERFECTA, TYPE I	COL1A1	Childhood	Other	4273695;78257;45513934;45470788;44831561;4294184;35211128;45470789;45513935;45484019;45493936;45477354;45467343;45440506;4273103;45453802	HP:0004942;HP:0000362;HP:0002659;HP:0000963;HP:0001507;HP:0001634;HP:0000938;HP:0000703;HP:0001382;HP:0000978;HP:0000365;HP:0000592;HP:0002757;HP:0003321;HP:0002980;HP:0002645
STL1	STICKLER SYNDROME, TYPE I	COL2A1	Childhood	CongenitalMalformation	4302891;45500563;605240	HP:0000767;HP:0002758;HP:0000618;HP:0000347;HP:0002655;HP:0001382;HP:0005280;HP:0001519;HP:0003302;HP:0006361;HP:0000343;HP:0000407;HP:0011530;HP:0012230;HP:0001249;HP:0000175;HP:0000541;HP:0001634;HP:0000176;HP:0003196;HP:0001369;HP:0000518;HP:0030663;HP:0004568;HP:0001387;HP:0002829;HP:0005930;HP:0000520;HP:0000572;HP:0000463;HP:0005692;HP:0006499;HP:0004327;HP:0002650;HP:0000272;HP:0002808;HP:…
EDSVASC	EHLERS-DANLOS SYNDROME, VASCULAR TYPE	COL3A1	YoungAdulthood	Other	1553840;45470791;79145;4062070;45487370	HP:0000767;HP:0002758;HP:0000212;HP:0005267;HP:0031157;HP:0001382;HP:0000974;HP:0000508;HP:0100585;HP:0005244;HP:0002097;HP:0001892;HP:0002321;HP:0000164;HP:0000822;HP:0004970;HP:0001842;HP:0000691;HP:0007392;HP:0000501;HP:0030009;HP:0006535;HP:0000271;HP:0002797;HP:0000506;HP:0001582;HP:0100749;HP:0004937;HP:0002617;HP:0000993;HP:0001263;HP:0000023;HP:0000563;HP:0025420;HP:0002105;HP:0002326;HP:…
EDSCL1	EHLERS-DANLOS SYNDROME, CLASSIC TYPE	COL5A1	Childhood	Other	37395762;79145;45453804;1553838;45487370	HP:0000767;HP:0010485;HP:0002758;HP:0000993;HP:0002010;HP:0001382;HP:0000023;HP:0000978;HP:0000974;HP:0000977;HP:0001058;HP:0001537;HP:0002105;HP:0005222;HP:0005100;HP:0008947;HP:0010500;HP:0001634;HP:0006316;HP:0001187;HP:0000286;HP:0001083;HP:0002783;HP:0004322;HP:0001373;HP:0025014;HP:0000592;HP:0000545;HP:0001030;HP:0000394;HP:0002616;HP:0001073;HP:0001763;HP:0011108
BRSS	BROOKE-SPIEGLER SYNDROME	CYLD	Adulthood	TumorPredisposition	45766385	HP:0002664;HP:0008069;HP:0001482;HP:0001056;HP:0100585;HP:0200034;HP:0002671
PPB	DICER1 TUMOR PREDISPOSITION	DICER1	YoungAdulthood	TumorPredisposition	45771258	HP:0002885;HP:0100528;HP:0002859;HP:0002895;HP:0000866
ARVD	ARRHYTHMOGENIC RIGHT VENTRICULAR DYSPLASIA	DSP;PKP2	YoungAdulthood	Other	37399476;42488475;1414106;4101624;35207763;45533451;37607539;45500079;37084614	HP:0001663;HP:0002224;HP:0001635;HP:0006677;HP:0001962;HP:0034364;HP:0002094;HP:0001279;HP:0006698;HP:0034304;HP:0001695;HP:0011663;HP:0006682;HP:0004756;HP:0001645
TCS	TREACHER COLLINS SYNDROME	EFTUD2;POLR1D;TCOF1	Childhood	ComplexNeurodevelopmental	35211105;45497214;37612324;45592390;37093484;4304838;1426738;42496585	HP:0000185;HP:0007776;HP:0007633;HP:0009554;HP:0000486;HP:0000508;HP:0000572;HP:0000636;HP:0000154;HP:0000197;HP:0007678;HP:0009555;HP:0001627;HP:0000028;HP:0000160;HP:0001250;HP:0001263;HP:0001177;HP:0000243;HP:0000191;HP:0001631;HP:0009623;HP:0000396;HP:0011968;HP:0002098;HP:0003196;HP:0005484;HP:0001238;HP:0008609;HP:0000463;HP:0000286;HP:0005321;HP:0001629;HP:0000356;HP:0009738;HP:0000582;HP:…
SVAS	SUPRAVALVULAR AORTIC STENOSIS	ELN	Childhood	Other	4324704;35210835	HP:0001642;HP:0004950;HP:0004381;HP:0004415;HP:0011675
CRS4	CRANIOSYNOSTOSIS 4	ERF	Childhood	CongenitalMalformation	4210998;44837401;45523802;4032993;4113595;45503873;35211101;4033444;4031260;45757621;4109049;45769883	HP:0005280;HP:0011755;HP:0000609;HP:0000750;HP:0000278;HP:0000316;HP:0011220;HP:0007099;HP:0000520;HP:0004442;HP:0011318;HP:0004443;HP:0000272;HP:0011325;HP:0000256;HP:0004440;HP:0011800;HP:0011330;HP:0031987;HP:0002516
THC5	THROMBOCYTOPENIA 5	ETV6	YoungAdulthood	TumorPredisposition	45542714;45473391;45439877;45506526;45513260;441264;45420174;45429968	HP:0001875;HP:0001903;HP:0000978;HP:0000967;HP:0001873;HP:0000421
EXT	EXOSTOSES, MULTIPLE	EXT1;EXT2	Childhood	TumorPredisposition	45443788;35211134;4113600;45430602	HP:0002762;HP:0006765;HP:0002812;HP:0010049;HP:0003406;HP:0003068;HP:0003105;HP:0004322;HP:0002857;HP:0000896;HP:0000918;HP:0002318;HP:0003276
BOS1	BRANCHIOOTIC SYNDROME 1	EYA1	Childhood	CongenitalMalformation	4103701;45497215;35622687	HP:0000113;HP:0000632;HP:0011094;HP:0000275;HP:0000218;HP:0000076;HP:0000384;HP:0002566;HP:0011342;HP:0011387;HP:0000175;HP:0002060;HP:0004742;HP:0001374;HP:0000276;HP:0007678;HP:0000691;HP:0009798;HP:0010628;HP:0100274;HP:0000402;HP:0004712;HP:0000110;HP:0007925;HP:0000405;HP:0000122;HP:0000799;HP:0000193;HP:0009797;HP:0000376;HP:0009796;HP:0008554;HP:0000369;HP:0000278;HP:0000407;HP:0009795;HP:…
MFS	MARFAN SYNDROME	FBN1	YoungAdulthood	Other	604613;45568097;44836264;258540;1572171;45582683;35622379;45606783;4124854;45497213;45582684;45568098	HP:0001786;HP:0000767;HP:0003088;HP:0000347;HP:0001765;HP:0001382;HP:0005180;HP:0000275;HP:0001761;HP:0002751;HP:0001659;HP:0003302;HP:0000486;HP:0008132;HP:0000218;HP:0002107;HP:0001647;HP:0003758;HP:0000565;HP:0025586;HP:0000278;HP:0001377;HP:0000189;HP:0003179;HP:0000483;HP:0002097;HP:0000541;HP:0000518;HP:0002647;HP:0001653;HP:0000577;HP:0032934;HP:0004970;HP:0000494;HP:0001763;HP:0030961;HP:…
HH2	HYPOGONADOTROPIC HYPOGONADISM 2 WITH OR WITHOUT ANOSMIA	FGFR1	Childhood	Other	4244350;45426573;36716769	HP:0009804;HP:0000407;HP:0001249;HP:0000175;HP:0000771;HP:0000044;HP:0030084;HP:0000204;HP:0000458;HP:0000054;HP:0001335;HP:0000786;HP:0004322;HP:0001274;HP:0032466;HP:0000823;HP:0004409;HP:0000938;HP:0000028;HP:0030680;HP:0000612;HP:0000453;HP:0100257
BHD1	BIRT-HOGG-DUBE SYNDROME 1	FLCN	YoungAdulthood	TumorPredisposition	45618454;3526079;45436448;4007939;3526655	HP:0002865;HP:0032228;HP:0006755;HP:0002107;HP:0200034;HP:0002097;HP:0009726;HP:0100632;HP:0002108;HP:0002897;HP:0003003;HP:0010609;HP:0007703;HP:0001012;HP:0032227;HP:0000107;HP:0030436;HP:0007620;HP:0030255;HP:0005584;HP:0005948
RIEG3	AXENFELD-RIEGER SYNDROME, TYPE 3	FOXC1	Childhood	Other	44825743;436805;45558392	HP:0000558;HP:0001643;HP:0000407;HP:0007905;HP:0000627;HP:0000316;HP:0001631;HP:0002280;HP:0007990;HP:0001492;HP:0000520;HP:0011120;HP:0000668;HP:0001320;HP:0000691;HP:0000272;HP:0011484;HP:0000501;HP:0011800;HP:0000659;HP:0009918;HP:0007676
LPHDST	LYMPHEDEMA-DISTICHIASIS SYNDROME	FOXC2	Childhood	Other	44828119;35211157;4110252;37612327;4311419;42496646;37093555;45592394;1426912	HP:0000347;HP:0000093;HP:0001636;HP:0004930;HP:0000476;HP:0001324;HP:0000508;HP:0001643;HP:0000613;HP:0010310;HP:0000175;HP:0009743;HP:0003550;HP:0001970;HP:0100244;HP:0001790;HP:0100820;HP:0000518;HP:0000656;HP:0200020;HP:0000075;HP:0012804;HP:0000204;HP:0002619;HP:0001629;HP:0009745;HP:0000568;HP:0002808;HP:0000465;HP:0000495;HP:0003011;HP:0000819;HP:0011367;HP:0011675;HP:0100658;HP:0001004;HP:…
ACDMPV	ALVEOLAR CAPILLARY DYSPLASIA WITH MISALIGNMENT OF PULMONARY VEINS	FOXF1	Childhood	CongenitalMalformation	40491883;45769388	HP:0003468;HP:0000347;HP:0001636;HP:0002119;HP:0001263;HP:0002092;HP:0000476;HP:0010444;HP:0006695;HP:0001734;HP:0002575;HP:0001643;HP:0001647;HP:0001650;HP:0000278;HP:0002580;HP:0002251;HP:0100867;HP:0002566;HP:0000316;HP:0005301;HP:0002247;HP:0001631;HP:0000175;HP:0011467;HP:0006521;HP:0001790;HP:0002098;HP:0003396;HP:0030732;HP:0000474;HP:0410030;HP:0030889;HP:0033208;HP:0000126;HP:0001667;HP:…
EVR1	EXUDATIVE VITREORETINOPATHY 1	FZD4	Childhood	Other	45490121;45557399;45562227;373756;45576732;4336007;45591324;44827714	HP:0001489;HP:0007902;HP:0000618;HP:0030666;HP:0000541;HP:0000523;HP:0007663;HP:0030490;HP:0100832;HP:0001493;HP:0007685;HP:0000565;HP:0025007;HP:0011530;HP:0001147;HP:0002757
ASD2	ATRIAL SEPTAL DEFECT 2	GATA4	Childhood	CongenitalMalformation	40487103;45450429;40490482;45500490;44832679;37402962;45510434;37402959;45473962;44825749;37402965;37402958;4245618;44836238;37402961;37402963;4289309;434467;45431702;4101032;76798;37402960;45513860;45447074;44825750;45470721;45510433;37402964	HP:0001642;HP:0010445;HP:0001631;HP:0001629;HP:0006695;HP:0001659;HP:0001643;HP:0001651;HP:0001653
BDAD	BRACHYDACTYLY, AUTOSOMAL DOMINANT	GDF5;PTHLH	Childhood	Other	4273536;45497179;36715088;45440500	HP:0010259;HP:0009463;HP:0009575;HP:0009331;HP:0002750;HP:0004209;HP:0009439;HP:0001162;HP:0010034;HP:0009495;HP:0009356;HP:0009324;HP:0004220;HP:0009523;HP:0009349;HP:0009461;HP:0009536;HP:0006206;HP:0001772;HP:0009534;HP:0003067;HP:0011929;HP:0009516;HP:0009436;HP:0009577;HP:0009417;HP:0009527;HP:0032078;HP:0009456;HP:0009464;HP:0009587;HP:0001762;HP:0000677;HP:0010049;HP:0010743;HP:0000684;HP:…
HPE	HOLOPROSENCEPHALY	SHH;GLI2;ZIC2;SIX3;TGIF1	Childhood	CongenitalMalformation	3655589;4102522;37092862;4099835;45572946;4099836;4149584;42496077;1425234;45453717;37614931;35210705	HP:0000161;HP:0000508;HP:0000437;HP:0000341;HP:0025670;HP:0000218;HP:0000664;HP:0000202;HP:0000316;HP:0000243;HP:0000337;HP:0000348;HP:0000463;HP:0006870;HP:0000582;HP:0000340;HP:0001999;HP:0006956;HP:0002002;HP:0000871;HP:0000609;HP:0000689;HP:0002536;HP:0001162;HP:0001338;HP:0010290;HP:0010650;HP:0000054;HP:0000395;HP:0000327;HP:0011272;HP:0000322;HP:0000028;HP:0006485;HP:0010627;HP:0007968;HP:…
GCPS	GREIG CEPHALOPOLYSYNDACTYLY SYNDROME	GLI3	Childhood	CongenitalMalformation	4139751;45420793	HP:0001363;HP:0005616;HP:0002119;HP:0001250;HP:0001263;HP:0006097;HP:0000023;HP:0001007;HP:0002007;HP:0001177;HP:0001162;HP:0000238;HP:0001537;HP:0011304;HP:0000316;HP:0000243;HP:0006101;HP:0002683;HP:0001836;HP:0010055;HP:0000270;HP:0000348;HP:0000494;HP:0000047;HP:0001830;HP:0001770;HP:0004303;HP:0000256;HP:0001274;HP:0000776;HP:0009473;HP:0001841;HP:0001256;HP:0000431;HP:0010059;HP:0011330;HP:…
GVM	GLOMUVENOUS MALFORMATIONS	GLMN	Adulthood	TumorPredisposition	37399712	HP:0001939;HP:0002778;HP:0012210;HP:0012721;HP:0045026;HP:0002629;HP:0011297;HP:0000951;HP:0011355;HP:0002817;HP:0200036;HP:0002814;HP:0200034;HP:0010640;HP:0100026;HP:0200035;HP:0011354;HP:0031445
PPHP	PSEUDOPSEUDOHYPOPARATHYROIDISM	GNAS	Childhood	Other	45446479;45453145;4239780;4030185;35206895;4030184	HP:0010049;HP:0010047;HP:0001513;HP:0005280;HP:0000852;HP:0004180;HP:0000750;HP:0000684;HP:0000311;HP:0000939;HP:0001249;HP:0000518;HP:0002901;HP:0025027;HP:0000639;HP:0100543;HP:0004322;HP:0000818;HP:0010044;HP:0002905;HP:0001156;HP:0011986;HP:0000470;HP:0000293;HP:0009650;HP:0006297;HP:0009237;HP:0003165;HP:0010743;HP:0001511
RCAD	RENAL CYSTS AND DIABETES SYNDROME	HNF1B	YoungAdulthood	Other	43531014	HP:0000085;HP:0001959;HP:0003076;HP:0040270;HP:0000093;HP:0000013;HP:0001513;HP:0001263;HP:0000821;HP:0012092;HP:0001397;HP:0000089;HP:0001249;HP:0012210;HP:0003259;HP:0003774;HP:0012207;HP:0001994;HP:0030997;HP:0001369;HP:0001080;HP:0100820;HP:0012873;HP:0100800;HP:0005692;HP:0001919;HP:0100611;HP:0000047;HP:0002149;HP:0002021;HP:0000787;HP:0000107;HP:0000083;HP:0000078;HP:0000074;HP:0001738;HP:…
VWS1	VAN DER WOUDE SYNDROME 1	IRF6	Childhood	CongenitalMalformation	35210910;4195568	HP:0000196;HP:0000175;HP:0000668;HP:0000193;HP:0000204
LQT1	LONG QT SYNDROME 1	KCNQ1	Childhood	Other	45503439;45562352;314664;4049219	HP:0004754;HP:0001657;HP:0001664;HP:0001645;HP:0000364;HP:0005110;HP:0001279;HP:0001663;HP:0005184;HP:0001727;HP:0004757
MCLMR	MICROCEPHALY WITH OR WITHOUT CHORIORETINOPATHY, LYMPHEDEMA, OR IMPAIRED INTELLECTUAL DEVELOPMENT	KIF11	Childhood	IsolatedNeurodevelopmental	37116727	HP:0002063;HP:0003552;HP:0002360;HP:0000307;HP:0000508;HP:0001909;HP:0000445;HP:0001631;HP:0001249;HP:0012490;HP:0000504;HP:0000572;HP:0008388;HP:0000648;HP:0000587;HP:0000540;HP:0000501;HP:0000545;HP:0001256;HP:0000614;HP:0007858;HP:0008052;HP:0001820;HP:0007731;HP:0007973;HP:0000482;HP:0000618;HP:0001250;HP:0001263;HP:0000528;HP:0000483;HP:0007663;HP:0011220;HP:0000518;HP:0000969;HP:0000463;HP:…
WDSTS	WIEDEMANN-STEINER SYNDROME	KMT2A	Childhood	ComplexNeurodevelopmental	35622250	HP:0000767;HP:0000824;HP:0000739;HP:0000752;HP:0002020;HP:0002015;HP:0005616;HP:0010485;HP:0002136;HP:0001263;HP:0008897;HP:0001250;HP:0002750;HP:0001831;HP:0001182;HP:0000218;HP:0000486;HP:0000581;HP:0000343;HP:0001290;HP:0000750;HP:0000664;HP:0005819;HP:0004209;HP:0000508;HP:0000445;HP:0000311;HP:0000744;HP:0000316;HP:0001249;HP:0004540;HP:0009803;HP:0011968;HP:0030084;HP:0003196;HP:0002019;HP:…
DYT28	DYSTONIA 28, CHILDHOOD-ONSET	KMT2B	Childhood	IsolatedNeurodevelopmental	45486817	HP:0001618;HP:0001332;HP:0001263;HP:0000486;HP:0000750;HP:0000496;HP:0000483;HP:0001260;HP:0000414;HP:0012049;HP:0001337;HP:0002544;HP:0100543;HP:0000473;HP:0004322;HP:0001257;HP:0030051;HP:0001256;HP:0000252;HP:0012179;HP:0012048;HP:0001270;HP:0001336;HP:0001288
KABUK1	KABUKI SYNDROME 1	KMT2D	Childhood	ComplexNeurodevelopmental	4197599;45470811;35211198;44835070	HP:0003468;HP:0000347;HP:0008897;HP:0001250;HP:0001382;HP:0001263;HP:0000218;HP:0000486;HP:0000508;HP:0001007;HP:0000238;HP:0002100;HP:0002024;HP:0011231;HP:0001260;HP:0002566;HP:0001249;HP:0045075;HP:0001631;HP:0000175;HP:0001973;HP:0002553;HP:0007655;HP:0000358;HP:0000164;HP:0000126;HP:0001374;HP:0001878;HP:0010314;HP:0005218;HP:0000637;HP:0000411;HP:0000054;HP:0001629;HP:0001612;HP:0001385;HP:…
BUOLS	BUSCHKE-OLLENDORFF SYNDROME	LEMD3	Childhood	Other	45433894;78854;35211135;45420787;45534412;42496619;1426850;37093529;37607609	HP:0002960;HP:0000620;HP:0100925;HP:0001482;HP:0002823;HP:0040068;HP:0000944;HP:0032148;HP:0001363;HP:0005789;HP:0009106;HP:0000486;HP:0200034;HP:0011001;HP:0010562;HP:0030840;HP:0000505;HP:0030838;HP:0011849;HP:0100774;HP:0000175;HP:0007513;HP:0003764;HP:0001028;HP:0003330;HP:0011314;HP:0001369;HP:0007488;HP:0001159;HP:0000164;HP:0040163;HP:0001387;HP:0002829;HP:0012758;HP:0000822;HP:0005930;HP:…
NPS	NAIL-PATELLA SYNDROME	LMX1B	Childhood	CongenitalMalformation	35211190;4318821;45568096;37093634;45923511;45424001;45611913;45463982;45420788;42496683;37608957;1427038	HP:0000767;HP:0004349;HP:0004209;HP:0000508;HP:0000407;HP:0005255;HP:0003304;HP:0003774;HP:0006702;HP:0009890;HP:0001807;HP:0002019;HP:0009780;HP:0008124;HP:0001598;HP:0000501;HP:0000123;HP:0008034;HP:0002938;HP:0000077;HP:0006650;HP:0000482;HP:0001250;HP:0001597;HP:0000563;HP:0002414;HP:0003302;HP:0008007;HP:0031910;HP:0001377;HP:0009760;HP:0000939;HP:0009781;HP:0000175;HP:0002987;HP:0000100;HP:…
WAARS	WAARDENBURG SYNDROME	SOX10;MITF;PAX3	Childhood	CongenitalMalformation	45450499;4170892;605211;4029099;37396221	HP:0000135;HP:0007732;HP:0000028;HP:0000458;HP:0003691;HP:0000632;HP:0002414;HP:0002435;HP:0000486;HP:0001595;HP:0000581;HP:0000508;HP:0005599;HP:0000202;HP:0005048;HP:0000316;HP:0001249;HP:0001631;HP:0000175;HP:0002779;HP:0000912;HP:0030084;HP:0003196;HP:0010804;HP:0000446;HP:0000504;HP:0001387;HP:0002475;HP:0000204;HP:0000494;HP:0001063;HP:0000426;HP:0002650;HP:0000319;HP:0009702;HP:0001167;HP:…
CURR	CURRARINO TRIAD	MNX1	Childhood	CongenitalMalformation	4185325;45470809	HP:0000085;HP:0009789;HP:0100806;HP:0001263;HP:0007293;HP:0000143;HP:0010447;HP:0000076;HP:0008736;HP:0009790;HP:0009793;HP:0010305;HP:0009791;HP:0002144;HP:0030736;HP:0008517;HP:0000011;HP:0000020;HP:0000047;HP:0002023;HP:0000037;HP:0000048;HP:0100026;HP:0002025;HP:0000813;HP:0004796;HP:0100559;HP:0002242;HP:0012450;HP:0000010;HP:0001153;HP:0003270;HP:0002617
LYNCH1	LYNCH SYNDROME 1	MSH2	Adulthood	TumorPredisposition	37396489	HP:0003003
STHAG	TOOTH AGENESIS, SELECTIVE	PAX9;MSX1	Childhood	Other	37204065;45523446;438794;45476995;45510112;45516889;35208111;44825484;45506757;45426863;45503495;4033001	HP:0000677;HP:0012225;HP:0011121;HP:0001231;HP:0000691;HP:0001595;HP:0000970;HP:0011055;HP:0000668
FGLDS	FEINGOLD SYNDROME	MYCN	Childhood	ComplexNeurodevelopmental	45765482;45773859	HP:0000085;HP:0000347;HP:0004692;HP:0000237;HP:0001831;HP:0000269;HP:0000218;HP:0000581;HP:0001734;HP:0002575;HP:0004209;HP:0001643;HP:0000076;HP:0005819;HP:0000407;HP:0002247;HP:0001249;HP:0001328;HP:0012471;HP:0009778;HP:0004220;HP:0000358;HP:0000126;HP:0001558;HP:0000324;HP:0000463;HP:0000437;HP:0000286;HP:0001748;HP:0001629;HP:0011625;HP:0012745;HP:0001770;HP:0000083;HP:0002023;HP:0009577;HP:…
NF1	NEUROFIBROMATOSIS, TYPE I	NF1	Childhood	TumorPredisposition	37615231;45479979;45456439;35211180;4111475;45548935;42496671;45459750;377252;376938;45470028;605228;45572998;44827608;1426991;45443074;45568095;4219205;45453057;44829870;37093612	HP:0000997;HP:0000767;HP:0009734;HP:0001263;HP:0005280;HP:0000917;HP:0001324;HP:0003006;HP:0000750;HP:0000508;HP:0000316;HP:0001249;HP:0001328;HP:0007565;HP:0012471;HP:0002967;HP:0000358;HP:0000286;HP:0000494;HP:0009737;HP:0002650;HP:0000272;HP:0001684;HP:0004322;HP:0002162;HP:0000465;HP:0000256;HP:0011800;HP:0000470;HP:0001642;HP:0009732;HP:0030052;HP:0001067;HP:0000028;HP:0000369;HP:0000915;HP:…
SWNV	SCHWANNOMATOSIS, VESTIBULAR	NF2	YoungAdulthood	TumorPredisposition	376938;45470028;45544120;44832183;45568095;3543616;45493175;4219205;45909034;380975	HP:0000618;HP:0002315;HP:0002015;HP:0001250;HP:0001269;HP:0030430;HP:0002888;HP:0007968;HP:0006824;HP:0000238;HP:0000407;HP:0002196;HP:0001260;HP:0007935;HP:0001251;HP:0009590;HP:0100009;HP:0007663;HP:0000651;HP:0009589;HP:0002354;HP:0001317;HP:0002321;HP:0002512;HP:0009594;HP:0009831;HP:0009592;HP:0000572;HP:0100010;HP:0000953;HP:0002317;HP:0002858;HP:0000646;HP:0009733;HP:0009737;HP:0100014;HP:…
MALNS	MALAN SYNDROME	NFIX	Childhood	IsolatedNeurodevelopmental	35607962	HP:0000965;HP:0000767;HP:0000739;HP:0000212;HP:0002076;HP:0000543;HP:0005616;HP:0002119;HP:0001250;HP:0005280;HP:0000275;HP:0000307;HP:0000218;HP:0000486;HP:0000750;HP:0002007;HP:0430029;HP:0000278;HP:0002673;HP:0001319;HP:0000729;HP:0000483;HP:0001249;HP:0001548;HP:0011220;HP:0003196;HP:0001357;HP:0000348;HP:0003100;HP:0000324;HP:0002079;HP:0000494;HP:0006288;HP:0000276;HP:0000639;HP:0002365;HP:…
CDLS1	CORNELIA DE LANGE SYNDROME	RAD21;NIPBL	Childhood	ComplexNeurodevelopmental	45447143;45450500;45453827;45523823;4227105	HP:0100864;HP:0001636;HP:0002119;HP:0008428;HP:0002678;HP:0001263;HP:0100777;HP:0002937;HP:0002566;HP:0033785;HP:0000316;HP:0000176;HP:0003196;HP:0001159;HP:0000220;HP:0000768;HP:0006870;HP:0000582;HP:0000319;HP:0001156;HP:0000431;HP:0000381;HP:0002812;HP:0000601;HP:0012368;HP:0001488;HP:0000574;HP:0002974;HP:0000233;HP:0000508;HP:0000089;HP:0000407;HP:0001249;HP:0000879;HP:0000527;HP:0001629;HP:…
SYNS1	MULTIPLE SYNOSTOSES SYNDROME 1	NOG	Childhood	CongenitalMalformation	45765388;45463980	HP:0000767;HP:0006385;HP:0009773;HP:0009295;HP:0003416;HP:0000275;HP:0000486;HP:0004209;HP:0005792;HP:0000508;HP:0001773;HP:0008513;HP:0100481;HP:0100482;HP:0008368;HP:0000483;HP:0009477;HP:0000920;HP:0000954;HP:0000879;HP:0002967;HP:0003083;HP:0009466;HP:0004220;HP:0005104;HP:0000430;HP:0003022;HP:0006077;HP:0000646;HP:0002515;HP:0011918;HP:0000219;HP:0010624;HP:0000582;HP:0009702;HP:0000540;HP:…
BBSOAS	BOSCH-BOONSTRA-SCHAAF OPTIC ATROPHY SYNDROME	NR2F1	Childhood	IsolatedNeurodevelopmental	36674867	HP:0000543;HP:0001250;HP:0001263;HP:0002750;HP:0000563;HP:0000609;HP:0000307;HP:0000486;HP:0000722;HP:0000218;HP:0001344;HP:0001182;HP:0000565;HP:0002217;HP:0000278;HP:0011261;HP:0000729;HP:0001249;HP:0007663;HP:0011968;HP:0000717;HP:0011039;HP:0000577;HP:0002079;HP:0000463;HP:0000286;HP:0012448;HP:0000154;HP:0007018;HP:0000411;HP:0000646;HP:0000648;HP:0009909;HP:0000426;HP:0000639;HP:0000582;HP:…
SRXY	46,XY SEX REVERSAL	NR5A1	Childhood	CongenitalMalformation	37110719	HP:0000054;HP:0000013;HP:0008232;HP:0011969;HP:0012245;HP:0030913;HP:0000133;HP:0000808;HP:0000062;HP:0008665
SOTOS	SOTOS SYNDROME	NSD1	Childhood	IsolatedNeurodevelopmental	35211191;4328336	HP:0005616;HP:0000307;HP:0000189;HP:0001631;HP:0001249;HP:0000337;HP:0002280;HP:0001338;HP:0009890;HP:0001388;HP:0001629;HP:0000276;HP:0009931;HP:0000540;HP:0002370;HP:0006155;HP:0000325;HP:0000077;HP:0001347;HP:0002389;HP:0001250;HP:0002119;HP:0001263;HP:0000218;HP:0001998;HP:0001643;HP:0002007;HP:0000316;HP:0001548;HP:0045075;HP:0011220;HP:0011968;HP:0100702;HP:0001558;HP:0000463;HP:0007018;HP:…
PAPRS	PAPILLORENAL SYNDROME	PAX2	Childhood	CongenitalMalformation	40487865	HP:0000608;HP:0000085;HP:0001144;HP:0000093;HP:0001250;HP:0000974;HP:0030854;HP:0000486;HP:0000480;HP:0005564;HP:0012019;HP:0000977;HP:0000076;HP:0000089;HP:0000505;HP:0000407;HP:0000790;HP:0001249;HP:0003259;HP:0002171;HP:0003774;HP:0000541;HP:0007663;HP:0000518;HP:0007099;HP:0012622;HP:0000969;HP:0000822;HP:0005692;HP:0001388;HP:0025514;HP:0000568;HP:0000787;HP:0000083;HP:0000107;HP:0000639;HP:…
AN1	ANIRIDIA 1	PAX6	Childhood	Other	44823390;37209440;45520466;45487296;4100890;35210751;45470709;4099983;440195	HP:0007759;HP:0000609;HP:0000486;HP:0000508;HP:0002126;HP:0000518;HP:0200020;HP:0000526;HP:0000577;HP:0002079;HP:0011496;HP:0040030;HP:0000639;HP:0001083;HP:0000501;HP:0009918;HP:0010923;HP:0001488;HP:0001952;HP:0031883;HP:0007750;HP:0007676;HP:0033743;HP:0012841
ADPKD	POLYCYSTIC KIDNEY DISEASE	PKD2;PKD1	YoungAdulthood	Other	44820018;44824574;1426387;45433872;4109809;45453773;45592380;37612318;45463946;37093365;45427225;37608919;35211020;45440479;35211019;37093364;1426390;45558415;42496464;4109022;35623051;4109637	HP:0005562;HP:0003259;HP:0003774;HP:0030948;HP:0000952;HP:0006254;HP:0003155;HP:0002900;HP:0001651;HP:0000010;HP:0011800;HP:0000324;HP:0001696;HP:0002240;HP:0007029;HP:0001634;HP:0002253;HP:0001653;HP:0000113;HP:0000083;HP:0001407;HP:0000822
METCDS	METACHONDROMATOSIS	PTPN11	Childhood	TumorPredisposition	1426839;35211132;37093526;37607608;4005115;45534411;45433891	HP:0001367;HP:0005655;HP:0010885;HP:0000944;HP:0002653;HP:0006487;HP:0005701;HP:0100777;HP:0006824;HP:0005930
CMAVM1	CAPILLARY MALFORMATION-ARTERIOVENOUS MALFORMATION 1	RASA1	Childhood	Other	45766387	HP:0002315;HP:0006489;HP:0032555;HP:0002936;HP:0100766;HP:0100553;HP:0001722;HP:0030833;HP:0100775;HP:0002196;HP:0025474;HP:0010484;HP:0000100;HP:0008968;HP:0000016;HP:0002138;HP:0007340;HP:0002390;HP:0001892;HP:0004948;HP:0012531;HP:0040189;HP:0002408;HP:0002619;HP:0031138;HP:0010550;HP:0000079;HP:0100784;HP:0002814;HP:0031939;HP:0100026;HP:0004947;HP:0025104;HP:0007394;HP:0200042;HP:0012721;HP:…
RB1	RETINOBLASTOMA	RB1	Childhood	TumorPredisposition	602691;4045999;45449753;1406366;44835680;4062561;1567589;45429888;45552273;45595679;45436498;4094084;45516590;45571530;37093142;4158977;45600520;602692;4029038;37612778	HP:0010799;HP:0007902;HP:0000175;HP:0009919;HP:0002665;HP:0007862;HP:0002669;HP:0012254;HP:0011531;HP:0001909;HP:0000555
HSCR1	HIRSCHSPRUNG DISEASE, SUSCEPTIBILITY TO, 1	RET	Childhood	CongenitalMalformation	194149;45601961;45460454;35210946;45483983;45443762;45433855;36717345;37093266;45513879;44825759;4005775;45440467;45447092;42496367;4002470;1426084;4005774;45487324;36715838	HP:0004387;HP:0002019;HP:0003270;HP:0004362;HP:0002013;HP:0002251
DBA	DIAMOND-BLACKFAN ANEMIA	RPS19;RPS24;RPS17;RPS26	Childhood	CongenitalMalformation	45490015;45519889;1408545;37081736;4146087;37605893;4217370;45532991;45483365;44829910;45532992;45483364;4228194;45463307;45420167	HP:0001199;HP:0000457;HP:0002669;HP:0008437;HP:0000218;HP:0000486;HP:0008007;HP:0000089;HP:0000278;HP:0001894;HP:0000316;HP:0001622;HP:0004810;HP:0001249;HP:0002984;HP:0003003;HP:0009778;HP:0008475;HP:0008447;HP:0000270;HP:0000286;HP:0000204;HP:0000494;HP:0002697;HP:0001508;HP:0010446;HP:0000774;HP:0001680;HP:0000470;HP:0009944;HP:0001635;HP:0000252;HP:0000878;HP:0000946;HP:0000980;HP:0002863;HP:…
DRRS	DUANE-RADIAL RAY SYNDROME	SALL4	Childhood	CongenitalMalformation	44783874	HP:0000508;HP:0002949;HP:0000089;HP:0000407;HP:0000589;HP:0001631;HP:0006101;HP:0000567;HP:0000126;HP:0003422;HP:0003022;HP:0001629;HP:0001883;HP:0010628;HP:0000634;HP:0002025;HP:0009777;HP:0000104;HP:0001852;HP:0002617;HP:0000482;HP:0001763;HP:0001177;HP:0000316;HP:0009486;HP:0002984;HP:0000518;HP:0001770;HP:0000542;HP:0008588;HP:0003834;HP:0000619;HP:0000661;HP:0010109;HP:0003298;HP:0009650;HP:…
DEE6	DEVELOPMENTAL AND EPILEPTIC ENCEPHALOPATHY 6	SCN1A	Childhood	IsolatedNeurodevelopmental	4043550	HP:0008936;HP:0025517;HP:0002072;HP:0011471;HP:0001332;HP:0011097;HP:0001263;HP:0001344;HP:0010849;HP:0002487;HP:0001266;HP:0001348;HP:0000316;HP:0007359;HP:0001251;HP:0100702;HP:0002187;HP:0011150;HP:0033258;HP:0001336;HP:0000348;HP:0000733;HP:0010841;HP:0000639;HP:0002069;HP:0002650;HP:0006813;HP:0010533;HP:0002121;HP:0001252;HP:0031475;HP:0032792;HP:0032794;HP:0002540;HP:0000160
PPGL3	PHEOCHROMOCYTOMA/PARAGANGLIOMA SYNDROME	SDHC;SDHAF2;SDHD;SDHB	YoungAdulthood	TumorPredisposition	36716386;37396883	HP:0000405;HP:0002864;HP:0003006;HP:0011976;HP:0002668;HP:0100723;HP:0005584;HP:0003001;HP:0001962;HP:0000740;HP:0002664;HP:0001609;HP:0008629;HP:0001649;HP:0002331;HP:0006737;HP:0006748;HP:0001686;HP:0001605;HP:0002640;HP:0006824;HP:0003334;HP:0030074;HP:0000975;HP:0006715;HP:0002886
LWD	LERI-WEILL DYSCHONDROSTEOSIS	SHOX	Childhood	CongenitalMalformation	45474023;440076;35211135;4075151;45534412;35622394;1426850;44828116;37093529;37607609	HP:0000944;HP:0002823;HP:0003042;HP:0002986;HP:0001831;HP:0002644;HP:0005280;HP:0040071;HP:0002970;HP:0004209;HP:0100777;HP:0000218;HP:0002673;HP:0006443;HP:0003272;HP:0002683;HP:0002984;HP:0006459;HP:0003063;HP:0002983;HP:0010579;HP:0001191;HP:0001387;HP:0005019;HP:0005930;HP:0008873;HP:0005916;HP:0003022;HP:0003102;HP:0003067;HP:0003712;HP:0006248;HP:0001804;HP:0002762;HP:0001832;HP:0002992;HP:…
GLUT1DS	GLUT1 DEFICIENCY SYNDROME	SLC2A1	Childhood	IsolatedNeurodevelopmental	40482875;45470200;725267;45470199	HP:0002490;HP:0011972;HP:0000737;HP:0002076;HP:0001251;HP:0001250;HP:0001263;HP:0001332;HP:0100660;HP:0001337;HP:0002059;HP:0002353;HP:0001266;HP:0001744;HP:0001878;HP:0001923;HP:0020181
LDS3	LOEYS-DIETZ SYNDROME 3	SMAD3	YoungAdulthood	Other	45503898;45544122;40486979	HP:0000767;HP:0002758;HP:0004938;HP:0008843;HP:0001519;HP:0001631;HP:0001712;HP:0001653;HP:0000577;HP:0011645;HP:0001388;HP:0000276;HP:0000987;HP:0005116;HP:0002617;HP:0001166;HP:0001363;HP:0000023;HP:0000218;HP:0003302;HP:0001643;HP:0000278;HP:0010648;HP:0000939;HP:0000316;HP:0000175;HP:0000518;HP:0002619;HP:0000768;HP:0005110;HP:0004944;HP:0025487;HP:0005112;HP:0001714;HP:0004942;HP:0001642;HP:…
JPHT	JUVENILE POLYPOSIS/HEREDITARY HEMORRHAGIC TELANGIECTASIA SYNDROME	SMAD4	Childhood	TumorPredisposition	607076	HP:0004942;HP:0002573;HP:0002672;HP:0004390;HP:0001903;HP:0001634;HP:0001009;HP:0000421;HP:0006548;HP:0001217;HP:0004784;HP:0006574;HP:0001653;HP:0001297;HP:0002647;HP:0002408
RTPS1	RHABDOID TUMOR PREDISPOSITION SYNDROME 1	SMARCB1	Childhood	TumorPredisposition	36675670	HP:0002514;HP:0000737;HP:0002076;HP:0100836;HP:0001251;HP:0001250;HP:0002885;HP:0002017;HP:0004374;HP:0001376;HP:0001324;HP:0006824;HP:0000256;HP:0000741;HP:0100021;HP:0000238;HP:0030392;HP:0004372
CMPD	CAMPOMELIC DYSPLASIA	SOX9	Childhood	ComplexNeurodevelopmental	4326424	HP:0000457;HP:0000274;HP:0000581;HP:0008921;HP:0004408;HP:0012245;HP:0040079;HP:0005257;HP:0002827;HP:0011342;HP:0000126;HP:0000260;HP:0001388;HP:0008821;HP:0002808;HP:0000470;HP:0000545;HP:0000062;HP:0006584;HP:0002788;HP:0010781;HP:0002757;HP:0001840;HP:0005035;HP:0001250;HP:0002119;HP:0001263;HP:0002414;HP:0002751;HP:0000218;HP:0011343;HP:0002007;HP:0011910;HP:0000316;HP:0000175;HP:0002663;HP:…
LGSS	LEGIUS SYNDROME	SPRED1	Childhood	Other	45766393	HP:0000997;HP:0000752;HP:0030358;HP:0000347;HP:0001250;HP:0009734;HP:0001332;HP:0000218;HP:0004209;HP:0000750;HP:0001290;HP:0100245;HP:0000508;HP:0410263;HP:0001114;HP:0000316;HP:0001328;HP:0007565;HP:0001634;HP:0004845;HP:0000518;HP:0007099;HP:0002705;HP:0001012;HP:0000286;HP:0032077;HP:0000494;HP:0007018;HP:0010442;HP:0000787;HP:0009737;HP:0100543;HP:0002650;HP:0004322;HP:0000256;HP:0009588;HP:…
PJS	PEUTZ-JEGHERS SYNDROME	STK11	Childhood	TumorPredisposition	45493956;45587491;4204838;35211182;4182399;37402973	HP:0005562;HP:0010784;HP:0100759;HP:0003002;HP:0031261;HP:0005264;HP:0004394;HP:0100644;HP:0000138;HP:0002576;HP:0001217;HP:0002894;HP:0100743;HP:0002013;HP:0005244;HP:0034352;HP:0008204;HP:0001003;HP:0000771;HP:0012733;HP:0004390;HP:0001891;HP:0008675;HP:0025085;HP:0001080;HP:0000366;HP:0002035;HP:0001034;HP:0100669;HP:0012126;HP:0012720;HP:0006725;HP:0011024;HP:0032451;HP:0030079;HP:0100582;HP:…
MRD5	INTELLECTUAL DEVELOPMENTAL DISORDER, AUTOSOMAL DOMINANT 5	SYNGAP1	Childhood	IsolatedNeurodevelopmental	36683256	HP:0001250;HP:0002463;HP:0001263;HP:0000486;HP:0200134;HP:0000729;HP:0001249;HP:0002307;HP:0011150;HP:0002069;HP:0000473;HP:0002353;HP:0005988;HP:0002342;HP:0001252;HP:0000252;HP:0012444;HP:0001270;HP:0002376
UMS	ULNAR-MAMMARY SYNDROME	TBX3	Childhood	CongenitalMalformation	45453818;45763718;45420796	HP:0000894;HP:0004370;HP:0003974;HP:0003186;HP:0001231;HP:0001513;HP:0030011;HP:0000023;HP:0000144;HP:0011755;HP:0001601;HP:0005792;HP:0010043;HP:0000089;HP:0008736;HP:0001162;HP:0010040;HP:0009460;HP:0006495;HP:0003982;HP:0002987;HP:0000889;HP:0002984;HP:0000912;HP:0003063;HP:0003187;HP:0009882;HP:0000046;HP:0007397;HP:0002215;HP:0005916;HP:0003022;HP:0000668;HP:0001607;HP:0003977;HP:0000054;HP:…
HOS	HOLT-ORAM SYNDROME	TBX5	Childhood	CongenitalMalformation	35211190;4078058;45490637;44835070	HP:0000894;HP:0000767;HP:0001199;HP:0003974;HP:0003468;HP:0000772;HP:0006695;HP:0005792;HP:0001643;HP:0001245;HP:0001377;HP:0009829;HP:0011705;HP:0011304;HP:0003982;HP:0001631;HP:0006101;HP:0000889;HP:0002984;HP:0000912;HP:0003063;HP:0001191;HP:0001159;HP:0001387;HP:0005916;HP:0003022;HP:0004757;HP:0011927;HP:0010772;HP:0001629;HP:0002650;HP:0001684;HP:0200021;HP:0002808;HP:0002943;HP:0001171;HP:…
PTHS	PITT-HOPKINS SYNDROME	TCF4	Childhood	IsolatedNeurodevelopmental	45765412	HP:0025517;HP:0000341;HP:0002360;HP:0025325;HP:0001249;HP:0000692;HP:0002300;HP:0002019;HP:0011039;HP:0000174;HP:0004689;HP:0004879;HP:0000426;HP:0001795;HP:0001053;HP:0000470;HP:0000545;HP:0040019;HP:0000687;HP:0002883;HP:0007370;HP:0002558;HP:0001845;HP:0100633;HP:0200055;HP:0100716;HP:0011833;HP:0001250;HP:0002119;HP:0001263;HP:0001182;HP:0000483;HP:0000729;HP:0011968;HP:0005484;HP:0008081;HP:…
CHAR	CHAR SYNDROME	TFAP2B	Childhood	CongenitalMalformation	45771354	HP:0010112;HP:0000457;HP:0002360;HP:0001263;HP:0001161;HP:0005280;HP:0000269;HP:0000486;HP:0004209;HP:0000508;HP:0001643;HP:0000316;HP:0012471;HP:0000337;HP:0009244;HP:0004220;HP:0000207;HP:0002553;HP:0000494;HP:0000411;HP:0001629;HP:0001770;HP:0004218;HP:0006159;HP:0000272;HP:0000455;HP:0001256;HP:0000545;HP:0008498;HP:0002558;HP:0025234;HP:0000574;HP:0000322;HP:0000232;HP:0006335;HP:0000365;HP:…
LFS	LI-FRAUMENI SYNDROME	TP53	Childhood	TumorPredisposition	45497223;4323645	HP:0100768;HP:0003002;HP:0003003;HP:0002669;HP:0002667;HP:0030448;HP:0100787;HP:0012125;HP:0002488;HP:0002894;HP:0030078;HP:0006744
TRPS	TRICHORHINOPHALANGEAL SYNDROME	TRPS1	Childhood	CongenitalMalformation	37311766;45447142;4109177;4106126	HP:0003691;HP:0002758;HP:0010259;HP:0010049;HP:0000347;HP:0006253;HP:0008070;HP:0005743;HP:0002805;HP:0002750;HP:0000218;HP:0004209;HP:0001763;HP:0000343;HP:0000689;HP:0002007;HP:0001290;HP:0045074;HP:0002217;HP:0000684;HP:0001816;HP:0001773;HP:0011069;HP:0000189;HP:0011910;HP:0008947;HP:0000447;HP:0004279;HP:0001249;HP:0045075;HP:0003279;HP:0000414;HP:0003307;HP:0009803;HP:0009882;HP:0010579;HP:…
TSC	TUBEROUS SCLEROSIS	TSC2;TSC1	Childhood	ComplexNeurodevelopmental	45523819;45606781;35211181;45470808;380839;37093613;37611166;42496672;1426994;44833897;45520546	HP:0005564;HP:0010615;HP:0009594;HP:0009718;HP:0000365;HP:0009554;HP:0009722;HP:0200024;HP:0009729;HP:0001482;HP:0001250;HP:0009727;HP:0009734;HP:0011097;HP:0000821;HP:0002888;HP:0001249;HP:0001328;HP:0009716;HP:0012469;HP:0000717;HP:0000826;HP:0010762;HP:0009592;HP:0009717;HP:0007018;HP:0000107;HP:0009719;HP:0009721;HP:0000957;HP:0000169;HP:0009720;HP:0006772;HP:0002514;HP:0001716;HP:0005584;HP:…
SCS	SAETHRE-CHOTZEN SYNDROME	TWIST1	Childhood	CongenitalMalformation	1427023;35211188;37609425;42496681;4305814;45420776;37093632;45587493	HP:0003002;HP:0002678;HP:0002644;HP:0000486;HP:0004209;HP:0000508;HP:0000189;HP:0000316;HP:0001249;HP:0000175;HP:0000263;HP:0009899;HP:0001357;HP:0001159;HP:0000270;HP:0000348;HP:0010104;HP:0000324;HP:0004425;HP:0002697;HP:0001822;HP:0004443;HP:0001770;HP:0000557;HP:0000272;HP:0011323;HP:0004322;HP:0003189;HP:0004440;HP:0001156;HP:0000586;HP:0000614;HP:0000327;HP:0002342;HP:0008551;HP:0000444;HP:…
ANGEL	ANGELMAN SYNDROME; AS	UBE3A	Childhood	IsolatedNeurodevelopmental	45490638;45477382;4296631;1595688	HP:0000752;HP:0002136;HP:0001250;HP:0001513;HP:0001263;HP:0001344;HP:0000486;HP:0000158;HP:0001290;HP:0000635;HP:0006979;HP:0005484;HP:0002307;HP:0006887;HP:0002019;HP:0007240;HP:0000577;HP:0000749;HP:0000154;HP:0010808;HP:0001010;HP:0200085;HP:0000639;HP:0002650;HP:0005469;HP:0002353;HP:0000490;HP:0002120;HP:0000545;HP:0000303;HP:0000327;HP:0001252;HP:0000687;HP:0008872;HP:0002286;HP:0001270;HP:…
