## Supplementary Tables for "Reduced Penetrance is Common Among Predicted Loss-of-Function Variants and is Likely Driven by Residual Allelic Activity": SupplementalTable4_DisPrevAssociation.txt

DisAbbrev	UKBB_LogOdds	UKBB_LogOdds_SE	UKBB_PValue	AoU_LogOdds	AoU_LogOdds_SE	AoU_PValue	CMH_LogOdds	CMH_LogOdds_SE	CMH_PValue
PPKP1	6.070937632187012	1.1559933847041672	0.0030819056033267265	3.050107331295795	1.371902883678441	0.1477353593826033	3.7947664903947134	1.0167824905930525	1.4714240936797296e-10
HHT	7.045110948685068	0.29394442677246796	4.250193754923595e-46	7.061788895749865	0.4278420831822348	1.594175790387511e-25	6.8997929607473045	0.2367994040614792	0.0
FAP	5.599706073913529	0.37482328615005106	2.3067730941889455e-18	8.095507882516346	0.8721495199955586	2.295205534158139e-12	5.9953304225842645	0.3188662101310417	0.0
FHCL2	-0.5950914456543309	1.3894495435514937	0.6402771227515983	-0.8719904912395967	1.403074144264255	0.47191999265039886	-inf		0.1410315299005389
OI1	8.234888245615599	0.3971861806799003	7.540721487748622e-36	9.115998817755871	0.6457469592628209	3.529382352522389e-31	8.729033186253723	0.32242672776145587	0.0
EDSVASC	3.6790149526828753	1.4172220937511955	0.1005745027023137	3.3960683479990523	0.9355394108811514	0.008338193138371738	2.787296466364523	1.0236830892833506	0.00022694880089602076
EDSCL1	5.554053010769203	0.5060304252233873	2.3033768667369236e-10	2.086669498948014	1.5894227492838378	0.27750081326420417	4.471788514742257	0.5273497638749367	0.0
ARVD	6.389656134753297	0.9134433272586802	1.588847182766626e-07	5.668513041848485	1.414920107409051	0.006883978007533937	6.155366139385861	0.7638269526353463	0.0
TCS	7.385673551651439	0.9144315097733694	8.150244766504159e-09	7.018737463408017	1.417159409272333	0.0018023784758943132	7.2805667891180486	0.7655518500380476	0.0
CRS4	7.839287407946637	1.5884766615718733	1.0	5.641653746047588	1.4719621934600473	1.0	-inf		0.9645936188684325
THC5	3.6739125391988434	1.4463678843881957	0.10130197609102837	3.142215296652436	0.8383500431556802	0.010886178621294788	2.569306764245558	1.0108539226858533	0.0009707849320814699
EXT	7.9263484342602375	0.7094306515503818	1.2685405696939828e-17	6.975067304661188	0.46840027891164465	1.339269463593283e-23	7.076586508286701	0.4293088460458913	0.0
MFS	8.322377435373836	0.4439788057335679	1.955614134344692e-33	7.634189665594514	0.5474965452963563	9.765577626121432e-29	8.163196815698594	0.3466095678165847	0.0
RIEG3	6.981078629675441	1.5065225258302803	1.0	5.691299583517161	1.468097211609092	1.0	-inf		0.962997619149459
LPHDST	7.349113849178116	0.9202284028188454	1.5110206840268172e-05	4.04792347007162	1.4839724179756075	0.08134737769044437	5.018623203504779	1.0197304757295986	0.0
EVR1	6.048922254779402	1.4683980128680405	1.0	4.111369735013223	1.5120752451831134	0.08231512824900178	-inf		0.9318821213688011
ASD2	3.748292796351873	1.4970779828311531	0.09741942203863978	1.068444899174299	1.4841477489643846	0.5245624113517605	-inf		0.6654764785994809
PPHP	3.7945575311213555	1.4643723274114921	1.0	4.110282024328102	1.062322148152759	0.01832890345620179	3.5879452927173974	1.0357502849094584	1.7514914185667863e-08
LQT1	4.849110009595537	0.44263297566192916	1.4183254402597405e-10	1.9565087842787356	0.31906730151969964	2.0563514690974104e-06	2.292053774467152	0.2671400808777548	0.0
BUOLS	8.739078809006331	1.2363550125925806	0.0002471265803282371	8.478427903952696	1.4245763860065355	0.0004279016266400336	8.60029355397587	0.9576452643237191	0.0
NF1	8.481958986049493	0.22155825547744482	1.2218475991150897e-175	7.286713308393921	0.21154884743592203	5.728693492935611e-169	7.413955853006499	0.15018914297655223	0.0
SWNV	5.385466461122573	1.5048872990120399	0.03704188178385905	5.844808462647428	0.7294577797100933	1.2127814872814567e-06	5.257067475813543	0.7526418678002451	0.0
AN1	9.791047615032912	0.8864065485983564	1.3515863070992785e-08	7.664346632098617	0.7464245178875537	1.4334774147210533e-09	8.098784102611125	0.6026570470100647	0.0
ADPKD	6.677500134296568	0.19020282314966294	5.369005572497984e-140	6.771965918490619	0.19701108705626647	4.123466980171513e-158	6.498080645794549	0.13410845503915522	0.0
HSCR1	4.681823656715077	1.3068712889017335	0.05480607562455904	6.039158441279749	1.5014351092086191	0.02560462247434601	-inf		0.945364045396584
DBA	2.705299727228721	1.4149843734157457	0.22185091229793757	4.593466323916459	1.4613846259913614	1.0	-inf		0.8716872688091458
LWD	5.8442810560367775	1.4074154303759157	0.02796093280265856	3.1591289684038966	1.5527472019026003	0.14101812831703497	-inf		0.9082242621840763
TSC	6.720417475291651	0.5065029180364272	5.4649495763968515e-14	5.2898969907187094	0.4286512969292263	2.275764956667152e-14	5.699059609867572	0.36341586676348814	0.0
