## Supplementary Tables for "Reduced Penetrance is Common Among Predicted Loss-of-Function Variants and is Likely Driven by Residual Allelic Activity": SupplementalTable5_BasicPenetranceEstimtates.txt

DisAbbrev	VariantUnfiltered_UKBB_Penetrance	VariantFiltered_UKBB_Penetrance	VariantUnfiltered_AoU_Penetrance	VariantFiltered_AoU_Penetrance
PPKP1	0.4% (0.0% - 1.4%)	0.5% (0.0% - 1.4%)	CarrierCount*Penetrance or CarrierCount*(1.0-Penetrance)<=20	CarrierCount*Penetrance or CarrierCount*(1.0-Penetrance)<=20
HHT	18.4% (11.3% - 26.8%)	39.3% (25.3% - 54.3%)	CarrierCount*Penetrance or CarrierCount*(1.0-Penetrance)<=20	CarrierCount*Penetrance or CarrierCount*(1.0-Penetrance)<=20
FAP	7.3% (3.3% - 12.7%)	9.5% (4.1% - 16.8%)	CarrierCount*Penetrance or CarrierCount*(1.0-Penetrance)<=20	CarrierCount*Penetrance or CarrierCount*(1.0-Penetrance)<=20
FHCL2	0.0% (0.0% - 0.2%)	0.1% (0.0% - 0.4%)	CarrierCount*Penetrance or CarrierCount*(1.0-Penetrance)<=20	CarrierCount*Penetrance or CarrierCount*(1.0-Penetrance)<=20
OI1	21.7% (11.8% - 33.6%)	20.6% (10.8% - 32.6%)	CarrierCount*Penetrance or CarrierCount*(1.0-Penetrance)<=20	CarrierCount*Penetrance or CarrierCount*(1.0-Penetrance)<=20
EDSVASC	1.0% (0.0% - 5.0%)	1.1% (0.0% - 5.6%)	CarrierCount*Penetrance or CarrierCount*(1.0-Penetrance)<=20	CarrierCount*Penetrance or CarrierCount*(1.0-Penetrance)<=20
EDSCL1	5.2% (1.6% - 10.7%)	56.2% (23.5% - 86.1%)	CarrierCount*Penetrance or CarrierCount*(1.0-Penetrance)<=20	CarrierCount*Penetrance or CarrierCount*(1.0-Penetrance)<=20
ARVD	0.4% (0.1% - 0.8%)	0.5% (0.1% - 1.2%)	CarrierCount*Penetrance or CarrierCount*(1.0-Penetrance)<=20	CarrierCount*Penetrance or CarrierCount*(1.0-Penetrance)<=20
TCS	1.0% (0.2% - 2.2%)	3.5% (0.9% - 7.8%)	CarrierCount*Penetrance or CarrierCount*(1.0-Penetrance)<=20	CarrierCount*Penetrance or CarrierCount*(1.0-Penetrance)<=20
CRS4	1.1% (0.0% - 5.6%)	3.6% (0.0% - 17.3%)	CarrierCount*Penetrance or CarrierCount*(1.0-Penetrance)<=20	CarrierCount*Penetrance or CarrierCount*(1.0-Penetrance)<=20
THC5	1.3% (0.0% - 6.5%)	1.6% (0.0% - 8.0%)	CarrierCount*Penetrance or CarrierCount*(1.0-Penetrance)<=20	CarrierCount*Penetrance or CarrierCount*(1.0-Penetrance)<=20
EXT	2.1% (0.8% - 3.9%)	3.0% (1.1% - 6.0%)	CarrierCount*Penetrance or CarrierCount*(1.0-Penetrance)<=20	CarrierCount*Penetrance or CarrierCount*(1.0-Penetrance)<=20
MFS	42.0% (23.8% - 61.4%)	37.0% (18.9% - 57.1%)	CarrierCount*Penetrance or CarrierCount*(1.0-Penetrance)<=20	CarrierCount*Penetrance or CarrierCount*(1.0-Penetrance)<=20
RIEG3	1.0% (0.0% - 4.8%)	5.6% (0.0% - 26.2%)	CarrierCount*Penetrance or CarrierCount*(1.0-Penetrance)<=20	CarrierCount*Penetrance or CarrierCount*(1.0-Penetrance)<=20
LPHDST	8.8% (0.7% - 25.7%)	7.1% (0.0% - 33.0%)	CarrierCount*Penetrance or CarrierCount*(1.0-Penetrance)<=20	CarrierCount*Penetrance or CarrierCount*(1.0-Penetrance)<=20
EVR1	0.7% (0.0% - 3.3%)	0.7% (0.0% - 3.4%)	CarrierCount*Penetrance or CarrierCount*(1.0-Penetrance)<=20	CarrierCount*Penetrance or CarrierCount*(1.0-Penetrance)<=20
ASD2	4.5% (0.0% - 21.7%)	8.3% (0.0% - 37.9%)	CarrierCount*Penetrance or CarrierCount*(1.0-Penetrance)<=20	CarrierCount*Penetrance or CarrierCount*(1.0-Penetrance)<=20
PPHP	0.1% (0.0% - 0.4%)	10.0% (0.0% - 44.5%)	CarrierCount*Penetrance or CarrierCount*(1.0-Penetrance)<=20	CarrierCount*Penetrance or CarrierCount*(1.0-Penetrance)<=20
LQT1	0.9% (0.3% - 1.7%)	0.9% (0.3% - 1.8%)	CarrierCount*Penetrance or CarrierCount*(1.0-Penetrance)<=20	CarrierCount*Penetrance or CarrierCount*(1.0-Penetrance)<=20
BUOLS	4.1% (0.3% - 12.3%)	1.5% (0.0% - 7.3%)	CarrierCount*Penetrance or CarrierCount*(1.0-Penetrance)<=20	CarrierCount*Penetrance or CarrierCount*(1.0-Penetrance)<=20
NF1	37.0% (29.7% - 44.5%)	46.2% (36.8% - 55.7%)	32.0% (26.1% - 38.3%)	66.1% (56.1% - 75.5%)
SWNV	5.0% (0.0% - 23.8%)	6.2% (0.0% - 29.2%)	CarrierCount*Penetrance or CarrierCount*(1.0-Penetrance)<=20	CarrierCount*Penetrance or CarrierCount*(1.0-Penetrance)<=20
AN1	25.0% (4.9% - 54.4%)	50.0% (12.3% - 87.7%)	CarrierCount*Penetrance or CarrierCount*(1.0-Penetrance)<=20	CarrierCount*Penetrance or CarrierCount*(1.0-Penetrance)<=20
ADPKD	10.7% (8.4% - 13.4%)	32.0% (25.4% - 38.9%)	29.8% (24.3% - 35.7%)	41.0% (33.3% - 48.9%)
HSCR1	0.4% (0.0% - 2.2%)	3.1% (0.0% - 15.2%)	CarrierCount*Penetrance or CarrierCount*(1.0-Penetrance)<=20	CarrierCount*Penetrance or CarrierCount*(1.0-Penetrance)<=20
DBA	0.2% (0.0% - 1.2%)	3.1% (0.0% - 15.2%)	CarrierCount*Penetrance or CarrierCount*(1.0-Penetrance)<=20	CarrierCount*Penetrance or CarrierCount*(1.0-Penetrance)<=20
LWD	1.8% (0.0% - 8.8%)	1.8% (0.0% - 8.8%)	CarrierCount*Penetrance or CarrierCount*(1.0-Penetrance)<=20	CarrierCount*Penetrance or CarrierCount*(1.0-Penetrance)<=20
TSC	1.7% (0.6% - 3.4%)	5.6% (1.4% - 12.5%)	CarrierCount*Penetrance or CarrierCount*(1.0-Penetrance)<=20	CarrierCount*Penetrance or CarrierCount*(1.0-Penetrance)<=20
