## Supplementary Tables for "Reduced Penetrance is Common Among Predicted Loss-of-Function Variants and is Likely Driven by Residual Allelic Activity": SupplementalTable6_PheRSAnalysis.txt

ABBREV	UKBB_StdPheRS	UKBB_PheRS_BrunnerMunzel_Pvalue	AoU_StdPheRS	AoU_PheRS_BrunnerMunzel_Pvalue	Meta_Analysis_Pvalue
PPKP1	-0.062397980427302824	0.843775140211747	0.0715860966058253	0.24531074187196317	0.29671883689278095
HHT	0.18940398258023605	5.6770499332179676e-05	0.033147487011535866	0.32685911443532545	0.11413814764087127
PFM2	0.07690790422692097	0.03285684447483568	0.1293099172618814	0.3454053858823072	0.2341692868271001
KBG	0.032456910956058314	0.1434778488718087	0.700636250111911	1.972832921707007e-19	7.197360430701991e-18
FAP	2.265437665267252	1.4870270775740144e-05	0.24328412902274937	3.7323882366754066e-05	4.854203605155566e-07
FHCL2	-0.08192649167976296	0.9999748448075111	-0.0566665884530249	0.9162014651120711	0.9776249486490269
CFS	0.06062370646994259	0.06301893161018289	0.08022822442909167	0.20760692045528611	0.15810898011240215
PPH1	0.08157164293594057	0.14458343768433152	0.1144862095273297	0.35587561273157275	0.2844766408724029
HBOC	0.2737516692265926	1.1456476045699122e-05	0.016161774364277858	0.04173176473104587	0.004982823885655797
EA2	0.05568130621547522	0.18359397531577987	0.051125185924223784	0.012754197478743125	0.008128350839839225
CECBA	0.012893270412132972	0.2954003350198069	-0.007874897753460942	0.5073296325930446	0.4345446710421894
HRPT2	0.4272673328389622	0.03236416603606132	-0.10495135013480228	0.8246802839506158	0.6840840689428312
MEN	0.6658713142847809	0.0012960631150703518	0.16823502636430887	1.4453492595673545e-07	3.1734813314514567e-09
CHARGE	-0.017496628356493675	0.7547964422166118	-0.09676663846788418	0.5982904263462391	0.6410560432784155
OI1	0.1803255793815429	0.06260559414263668	0.3475560368768259	0.029173096539631044	0.019030328424611602
STL1	5.947747428650047	1.6371941810486113e-08	0.47028188989612335	0.0005585663850404276	5.392531759362768e-07
EDSVASC	0.046829680005417665	0.32692201574678986	0.005426908824507775	0.5700400486666173	0.5343997016900179
EDSCL1	0.04029063214570496	0.3640732475072551	-0.03846853341529007	0.639343091767366	0.625871614700948
BRSS	0.29411533403317075	0.02114888393182047	0.14877798019951124	0.18797647563620512	0.08551328555381049
PPB	-0.00018782922964087747	0.7052967977126117	0.04986835036345401	0.2105246526362391	0.2891191764228116
ARVD	0.059216940758846356	0.006941024709014462	-0.00015324125123337891	0.1220467639390797	0.05244928509346898
TCS	0.04083577797290568	0.32918555728885046	-0.09035000552477657	0.9027849998733519	0.889000689950417
SVAS	0.006404948525435655	0.30690433235150577	0.09075101712770503	0.30434349414054795	0.2787545787266906
CRS4	0.16125153978978488	0.2137947680631373	0.07356789906995571	0.09003859853169155	0.06588177470437387
THC5	-0.09118591063297996	0.6318696210913074	-0.0021692696641888343	0.5324732563907609	0.5627268763361437
EXT	0.0728174933354739	0.010820271438916536	0.22153594175481542	1.3452973320825885e-09	1.829790958959961e-10
BOS1	-0.22316377480643676	0.9966203199303008	-0.16179533942238877	0.840669876846466	0.9394509539942943
MFS	0.574451660768059	0.0001488691632597635	3.069435746584735	7.47324787447882e-18	1.0750269876009145e-19
HH2	0.0025117706969362994	0.311693526860054	0.0299275930865344	0.012506216187294503	0.010975381314348926
BHD1	0.07377424388044071	0.01972037107373766	0.19988296761189853	0.001265133073806676	0.0005279518332036589
RIEG3	-0.004450281036740412	0.7129760947150539	-0.4400567871776423	0.9996328059403516	0.9996859020210931
LPHDST	2.0055342675484025	0.052389637519746526	1.584385494715067	0.036529009518431126	0.01636177316091664
ACDMPV	0.0577694646447593	0.3868597714347296	0.27542493048066413	0.15507309829611599	0.15028477263068513
EVR1	-0.0025725219106903607	0.4310511204872445	0.1389282052869613	0.45755346536170594	0.4473831742648984
ASD2	0.559135811733716	0.03158749936940836	0.3720797166098479	0.07578699116233123	0.016008720340005826
BDAD	-0.010211493086484953	0.2757766493818522	0.23408182198390567	0.0010847986292392112	0.0015037445523155663
HPE	0.0814436030070587	0.250805203118703	0.11983960023118403	0.0017198669585991035	0.0013692008300863051
GCPS	-0.08544452321140852	0.898041602597701	0.1458381062757881	0.1662146166532802	0.23484379650968035
GVM	0.23206122133330953	1.3100216186895553e-08	0.06903838104836584	0.0058844181124287935	0.00011131751716505926
PPHP	-0.0008395398603513571	0.24612510185369024	-0.009465674792811178	0.5948932068350214	0.5540339550675534
RCAD	0.0799751187533075	0.6810719847759438	0.00923937345351918	0.5666039064892241	0.6177773958741336
VWS1	0.00884525470410909	0.6005549976502327	2.1454456748509467
LQT1	-0.057659998317228386	0.961496863331539	-0.11851751304894652	0.9321373796835867	0.9617199551902116
MCLMR	-0.2620614488351686	0.9980146454972653	0.1640530187571975	0.3975547466380736	0.7210144647014144
WDSTS	-0.04285717572768343	0.7718645907671289	0.022120450115931656	0.4545135275041497	0.48700097051356595
DYT28	0.0005610692859892241	0.6214955702395001	-0.0147559743839636	0.2799677242622724	0.3039749805642762
KABUK1	-0.024893693522524882	0.34795081696454455	-0.13232257626407076	0.8253184436373189	0.8077325620347231
BUOLS	0.031883739024374386	0.4578279444609758	0.06921839596810099	0.3871455698578406	0.3806109754876192
NPS	1.1647615164424083	0.031029679839423587	0.13564801843693577	0.02011845326093645	0.0027804552468630363
WAARS	0.09931456204167227	0.003934113417337314	0.18421948447257203	0.06800146933608846	0.038580942047717656
CURR	0.07338304138789659	0.28928444790631136	-0.08196072585967792	0.4481789981151212	0.4194419761529187
LYNCH1	0.14596359541694354	0.024284900076025052	0.07424140919275501	0.01881149865513129	0.00946305910251163
STHAG	-0.23824598036477737	0.915968280155187	0.3039266582354466	0.3006910007928731	0.43519758300864375
FGLDS	0.8021708309240526	0.11679841519214529	0.022123935338071984	0.17571838047655897	0.07303665710161109
NF1	0.12246487938390552	0.031599345863709855	0.30142219763598244	1.141810796829543e-13	2.045672548911114e-14
SWNV	1.5194303621519238	0.21649863605769415	0.14265828124836902	0.056261412697934235	0.04007356860859881
MALNS	-0.19348315660998522	0.7534844996146739	0.3309381401183371	0.008539893725335887	0.011097245043787984
CDLS1	-0.18393772114628798	0.9926411740039788	-0.2667300497634387	0.9926598580235907	0.9982397515739597
SYNS1	-0.6415399869868186	0.9436434717458086
BBSOAS	0.9519101863128945	0.000910394074471981	0.36889414254329594	0.00016162210076357654	9.303500348440493e-06
SRXY	-0.21656061853321082	0.921282111691315	0.044099218164010655	0.605961435751103	0.6652178893631854
SOTOS	0.12654357825252868	0.47162610631958507	0.21522344689821762	0.006913389233301188	0.007391267110560966
PAPRS	-0.03596636720568251	0.6737964271329615	0.3033995692940557	0.005760666164709576	0.008955951353800595
AN1	0.272888269643533	0.11589214179704266	-0.08751022924050994	0.8634311447219385	0.6493911289690993
ADPKD	0.1778833367103835	6.1231852209926e-08	0.6228858339776866	3.2263100076217526e-23	9.17892365002792e-27
METCDS	-0.10669761994364399	0.6449705278758439	-0.07670168359172343	0.6075468546561424	0.6382397577935331
CMAVM1	-0.07827288700740628	0.88860058749566	0.09796593847347218	0.3059503067474443	0.3878658934807406
RB1	0.013167608475609804	0.6727770200524267	0.1373308904122759	0.03273447622550194	0.08758124642924314
HSCR1	-0.17994562153994667	0.9810735401968972	-0.13203467034680091	0.9440803565313779	0.9599611374423221
DBA	0.03119507316775369	0.2182811475934342	0.09955385615949149	0.181648364115291	0.1535518040139333
DRRS	-0.04881149745937122	0.8216528583012197	-0.06009162416383989	0.561897754909179	0.5950102078135402
DEE6	0.39951323355958585	0.00794542009313379	0.0004939780604491682	0.3261449703868706	0.15062576039632536
PPGL3	-0.019682501641868473	0.49808408850725255	0.20879619642768016	0.009528649760567292	0.011346755612164796
LWD	0.11812086471803578	0.358744351931232	0.30872996086164683	0.016625543748232458	0.015412097856606782
GLUT1DS	-0.20826247422600175	0.9593908926311282	0.5015447823963417	7.315562775286659e-07	0.0001909348383213571
LDS3	-0.0006680229951833366	0.6392634500373962	0.024583176768262868	0.43075648038257747	0.4476531282486177
JPHT	0.4102166356069875	0.1698335074751285	0.09220447485490091	0.09253546816879116	0.051190718719742984
RTPS1	0.10323845576406426	0.31653943455556843	0.34696361954401667	4.862873388268816e-07	7.580480311948789e-07
CMPD			3.315391739559517
LGSS	0.1681314094472516	0.03079632966671878	0.18539213832794554	0.034206168659858496	0.01655329063412027
PJS	0.1193477271393713	0.2053157229575296	0.2911179451387922	0.005140568774708385	0.003718165052717116
MRD5	0.24378881945423606	0.050332011374558804	0.33281566614340014	0.0041186596812361	0.0012633663799688415
UMS	-0.06162452326439758	0.39142345596458306	0.3325291354031337	0.07070501082003171	0.06748847428328113
HOS	0.061630175862245506	0.32072434967253555	0.15192043741940292	0.015626505426119264	0.01383905242567067
PTHS	0.18479320677997668	5.960989815695896e-05	-0.009640937548777855	0.5124775893121902	0.20612204141957646
CHAR	-0.22676891621632495	0.7576302248503348	0.06982953174953913	0.31686996425290925	0.3525347554042966
LFS	0.17760405194803766	0.24801277003708416	0.3266605325895384	0.06233218207190854	0.049145432595183676
TRPS	0.24574710407003827	0.0025565342379555334	0.08848970692440356	0.503274602243018	0.2900065931280298
TSC	0.1554385083365791	8.104663703770501e-05	0.1056559436697374	4.161828563148327e-06	1.2816750336041073e-07
SCS	0.21065889580991917	0.08467452992964158	-0.11755083340951347	0.8289557308003763	0.5975224501663514
ANGEL	0.009539151133378602	0.09357139811221477	0.12884173659926673	0.02505049795677442	0.011936981569411139
