## Supplementary Tables for "Reduced Penetrance is Common Among Predicted Loss-of-Function Variants and is Likely Driven by Residual Allelic Activity": SupplementalTable7_SymptomDrivenPenetranceEstimtates.txt

DisAbbrev	UKBB_DxPlusSymptomsPresent	AoU_DxPlusSymptomsPresent	UKBB_Penetrance	AoU_Penetrance
ACDMPV	False	NA	3.8% (0.0% - 18.5%)
ADPKD	True	True	45.1% (38.0% - 52.3%)	67.8% (60.2% - 75.0%)
AN1	True	True	50.0% (12.3% - 87.7%)	CarrierCount*Penetrance or CarrierCount*(1.0-Penetrance)<=20
ANGEL	False	True	12.5% (0.0% - 53.6%)	CarrierCount*Penetrance or CarrierCount*(1.0-Penetrance)<=20
ARVD	True	True	3.7% (2.4% - 5.3%)	7.8% (4.9% - 11.3%)
ASD2	True	NA	8.3% (0.0% - 37.9%)
BBSOAS	False	NA	50.0% (0.2% - 99.8%)
BDAD	False	NA	1.2% (0.0% - 6.0%)
BHD1	True	True	18.5% (12.3% - 25.6%)	CarrierCount*Penetrance or CarrierCount*(1.0-Penetrance)<=20
BOS1	True	False	3.1% (0.0% - 15.2%)	CarrierCount*Penetrance or CarrierCount*(1.0-Penetrance)<=20
BRSS	False	False	4.0% (0.2% - 13.0%)	CarrierCount*Penetrance or CarrierCount*(1.0-Penetrance)<=20
BUOLS	True	True	21.2% (9.4% - 36.1%)	CarrierCount*Penetrance or CarrierCount*(1.0-Penetrance)<=20
CDLS1	False	False	8.5% (1.4% - 21.0%)	CarrierCount*Penetrance or CarrierCount*(1.0-Penetrance)<=20
CECBA	False	False	4.3% (0.0% - 18.4%)	CarrierCount*Penetrance or CarrierCount*(1.0-Penetrance)<=20
CFS	False	False	14.9% (9.4% - 21.4%)	CarrierCount*Penetrance or CarrierCount*(1.0-Penetrance)<=20
CHAR	False	False	4.5% (0.0% - 21.7%)	CarrierCount*Penetrance or CarrierCount*(1.0-Penetrance)<=20
CHARGE	False	True	6.2% (0.0% - 27.7%)	CarrierCount*Penetrance or CarrierCount*(1.0-Penetrance)<=20
CMAVM1	False	False	11.6% (2.8% - 25.5%)	CarrierCount*Penetrance or CarrierCount*(1.0-Penetrance)<=20
CRS4	True	True	3.6% (0.0% - 17.3%)	CarrierCount*Penetrance or CarrierCount*(1.0-Penetrance)<=20
CURR	False	False	30.0% (2.8% - 71.6%)	CarrierCount*Penetrance or CarrierCount*(1.0-Penetrance)<=20
DBA	True	True	3.5% (0.0% - 16.2%)	CarrierCount*Penetrance or CarrierCount*(1.0-Penetrance)<=20
DEE6	False	False	4.2% (0.0% - 20.0%)	CarrierCount*Penetrance or CarrierCount*(1.0-Penetrance)<=20
DRRS	False	False	8.5% (0.0% - 38.3%)	CarrierCount*Penetrance or CarrierCount*(1.0-Penetrance)<=20
DYT28	False	False	6.2% (0.0% - 29.2%)	CarrierCount*Penetrance or CarrierCount*(1.0-Penetrance)<=20
EA2	False	False	7.8% (3.1% - 14.5%)	CarrierCount*Penetrance or CarrierCount*(1.0-Penetrance)<=20
EDSCL1	True	True	61.9% (28.4% - 89.7%)	CarrierCount*Penetrance or CarrierCount*(1.0-Penetrance)<=20
EDSVASC	True	True	21.1% (10.6% - 34.2%)	CarrierCount*Penetrance or CarrierCount*(1.0-Penetrance)<=20
EVR1	True	True	1.6% (0.1% - 5.5%)	CarrierCount*Penetrance or CarrierCount*(1.0-Penetrance)<=20
EXT	True	True	4.1% (1.8% - 7.5%)	CarrierCount*Penetrance or CarrierCount*(1.0-Penetrance)<=20
FAP	True	True	43.4% (32.7% - 54.4%)	52.7% (41.1% - 64.1%)
FGLDS	False	False	27.2% (2.0% - 68.7%)	CarrierCount*Penetrance or CarrierCount*(1.0-Penetrance)<=20
FHCL2	True	True	0.5% (0.1% - 1.2%)	CarrierCount*Penetrance or CarrierCount*(1.0-Penetrance)<=20
GCPS	False	False	2.5% (0.0% - 10.0%)	CarrierCount*Penetrance or CarrierCount*(1.0-Penetrance)<=20
GLUT1DS	False	False	16.7% (0.0% - 66.7%)	CarrierCount*Penetrance or CarrierCount*(1.0-Penetrance)<=20
GVM	False	True	0.4% (0.0% - 1.3%)	CarrierCount*Penetrance or CarrierCount*(1.0-Penetrance)<=20
HBOC	False	True	2.3% (1.7% - 3.0%)	CarrierCount*Penetrance or CarrierCount*(1.0-Penetrance)<=20
HH2	True	False	1.9% (0.2% - 5.5%)	CarrierCount*Penetrance or CarrierCount*(1.0-Penetrance)<=20
HHT	True	True	45.9% (31.2% - 60.9%)	CarrierCount*Penetrance or CarrierCount*(1.0-Penetrance)<=20
HOS	False	NA	16.7% (0.0% - 66.7%)
HPE	True	True	1.8% (0.2% - 5.0%)	CarrierCount*Penetrance or CarrierCount*(1.0-Penetrance)<=20
HRPT2	False	True	47.6% (22.3% - 73.6%)	CarrierCount*Penetrance or CarrierCount*(1.0-Penetrance)<=20
HSCR1	True	True	3.6% (0.0% - 16.2%)	CarrierCount*Penetrance or CarrierCount*(1.0-Penetrance)<=20
JPHT	False	False	47.6% (8.1% - 89.2%)	CarrierCount*Penetrance or CarrierCount*(1.0-Penetrance)<=20
KABUK1	False	False	6.6% (2.2% - 13.0%)	CarrierCount*Penetrance or CarrierCount*(1.0-Penetrance)<=20
KBG	False	False	10.6% (0.8% - 30.6%)	CarrierCount*Penetrance or CarrierCount*(1.0-Penetrance)<=20
LDS3	False	True	42.9% (11.8% - 77.8%)	CarrierCount*Penetrance or CarrierCount*(1.0-Penetrance)<=20
LFS	True	True	7.8% (0.8% - 21.4%)	CarrierCount*Penetrance or CarrierCount*(1.0-Penetrance)<=20
LGSS	False	False	24.7% (9.5% - 44.3%)	CarrierCount*Penetrance or CarrierCount*(1.0-Penetrance)<=20
LPHDST	True	True	44.3% (12.7% - 78.9%)	CarrierCount*Penetrance or CarrierCount*(1.0-Penetrance)<=20
LQT1	True	True	1.5% (0.7% - 2.6%)	CarrierCount*Penetrance or CarrierCount*(1.0-Penetrance)<=20
LWD	True	NA	1.8% (0.0% - 8.8%)
LYNCH1	True	True	8.2% (4.0% - 13.7%)	CarrierCount*Penetrance or CarrierCount*(1.0-Penetrance)<=20
MALNS	False	False	9.4% (1.6% - 23.0%)	CarrierCount*Penetrance or CarrierCount*(1.0-Penetrance)<=20
MCLMR	False	False	77.2% (48.3% - 96.1%)	CarrierCount*Penetrance or CarrierCount*(1.0-Penetrance)<=20
MEN	True	True	42.2% (25.9% - 59.4%)	CarrierCount*Penetrance or CarrierCount*(1.0-Penetrance)<=20
METCDS	False	False	19.5% (0.9% - 56.1%)	CarrierCount*Penetrance or CarrierCount*(1.0-Penetrance)<=20
MFS	True	True	43.2% (24.1% - 63.3%)	CarrierCount*Penetrance or CarrierCount*(1.0-Penetrance)<=20
MRD5	False	False	11.3% (0.7% - 33.5%)	CarrierCount*Penetrance or CarrierCount*(1.0-Penetrance)<=20
NF1	True	True	46.2% (36.8% - 55.7%)	67.5% (57.6% - 76.8%)
NPS	True	True	50.0% (12.3% - 87.7%)	CarrierCount*Penetrance or CarrierCount*(1.0-Penetrance)<=20
OI1	True	True	23.9% (13.4% - 36.4%)	CarrierCount*Penetrance or CarrierCount*(1.0-Penetrance)<=20
PAPRS	False	False	21.4% (6.0% - 43.0%)	CarrierCount*Penetrance or CarrierCount*(1.0-Penetrance)<=20
PFM2	False	NA	1.2% (0.0% - 6.0%)
PJS	True	False	8.3% (0.0% - 37.9%)	CarrierCount*Penetrance or CarrierCount*(1.0-Penetrance)<=20
PPB	False	NA	0.8% (0.0% - 4.1%)
PPGL3	False	True	3.0% (1.1% - 5.8%)	CarrierCount*Penetrance or CarrierCount*(1.0-Penetrance)<=20
PPH1	False	True	11.7% (3.1% - 24.9%)	CarrierCount*Penetrance or CarrierCount*(1.0-Penetrance)<=20
PPHP	True	True	10.0% (0.0% - 44.5%)	CarrierCount*Penetrance or CarrierCount*(1.0-Penetrance)<=20
PPKP1	True	True	0.8% (0.1% - 2.0%)	CarrierCount*Penetrance or CarrierCount*(1.0-Penetrance)<=20
PTHS	False	False	28.1% (0.1% - 87.8%)	CarrierCount*Penetrance or CarrierCount*(1.0-Penetrance)<=20
RB1	True	NA	4.5% (0.0% - 21.7%)
RCAD	False	False	6.2% (0.0% - 29.2%)	CarrierCount*Penetrance or CarrierCount*(1.0-Penetrance)<=20
RIEG3	True	NA	5.6% (0.0% - 26.2%)
RTPS1	False	False	9.2% (0.1% - 35.3%)	CarrierCount*Penetrance or CarrierCount*(1.0-Penetrance)<=20
SCS	False	False	38.5% (7.7% - 76.4%)	CarrierCount*Penetrance or CarrierCount*(1.0-Penetrance)<=20
SOTOS	False	False	3.5% (0.6% - 8.9%)	CarrierCount*Penetrance or CarrierCount*(1.0-Penetrance)<=20
SRXY	False	NA	25.0% (0.0% - 85.3%)
STHAG	False	NA	2.3% (0.0% - 11.1%)
STL1	True	False	76.7% (54.0% - 93.2%)	CarrierCount*Penetrance or CarrierCount*(1.0-Penetrance)<=20
SVAS	False	True	0.7% (0.1% - 1.9%)	CarrierCount*Penetrance or CarrierCount*(1.0-Penetrance)<=20
SWNV	True	True	74.4% (41.4% - 96.1%)	CarrierCount*Penetrance or CarrierCount*(1.0-Penetrance)<=20
SYNS1	False	NA	12.5% (0.0% - 53.6%)
TCS	True	True	6.8% (2.8% - 12.5%)	CarrierCount*Penetrance or CarrierCount*(1.0-Penetrance)<=20
THC5	True	True	12.5% (3.5% - 26.0%)	CarrierCount*Penetrance or CarrierCount*(1.0-Penetrance)<=20
TRPS	False	False	5.0% (0.0% - 23.8%)	CarrierCount*Penetrance or CarrierCount*(1.0-Penetrance)<=20
TSC	True	True	7.0% (2.1% - 14.5%)	CarrierCount*Penetrance or CarrierCount*(1.0-Penetrance)<=20
UMS	False	False	10.6% (1.4% - 27.4%)	CarrierCount*Penetrance or CarrierCount*(1.0-Penetrance)<=20
VWS1	False	NA	6.2% (0.0% - 29.2%)
WAARS	True	True	3.8% (0.7% - 9.4%)	CarrierCount*Penetrance or CarrierCount*(1.0-Penetrance)<=20
WDSTS	False	False	6.1% (3.1% - 10.1%)	CarrierCount*Penetrance or CarrierCount*(1.0-Penetrance)<=20
