## Supplementary Tables for "Reduced Penetrance is Common Among Predicted Loss-of-Function Variants and is Likely Driven by Residual Allelic Activity": SupplementalTable8_DataCoverageFilteredPenetranceEstimtates.txt

DisAbbrev	UKBB_DxPlusSymptomsPresent	AoU_DxPlusSymptomsPresent	UKBB_Penetrance	AoU_Penetrance
ACDMPV	False		4.2% (0.0% - 20.0%)	nan% (nan% - nan%)
ADPKD	True	True	54.3% (46.1% - 62.4%)	73.7% (65.8% - 80.9%)
AN1	True	True	50.0% (12.3% - 87.7%)	CarrierCount*Penetrance or CarrierCount*(1.0-Penetrance)<=20
ANGEL	False	True	12.5% (0.0% - 53.6%)	CarrierCount*Penetrance or CarrierCount*(1.0-Penetrance)<=20
ARVD	True	True	5.1% (3.4% - 7.3%)	CarrierCount*Penetrance or CarrierCount*(1.0-Penetrance)<=20
ASD2	True		10.0% (0.0% - 44.5%)	nan% (nan% - nan%)
BBSOAS	False		50.0% (0.2% - 99.8%)	nan% (nan% - nan%)
BDAD	False		1.4% (0.0% - 6.9%)	nan% (nan% - nan%)
BHD1	True	True	22.9% (15.2% - 31.6%)	CarrierCount*Penetrance or CarrierCount*(1.0-Penetrance)<=20
BOS1	True	False	3.3% (0.0% - 16.2%)	CarrierCount*Penetrance or CarrierCount*(1.0-Penetrance)<=20
BRSS	False	False	4.7% (0.2% - 15.4%)	CarrierCount*Penetrance or CarrierCount*(1.0-Penetrance)<=20
BUOLS	True	True	22.4% (10.0% - 38.1%)	CarrierCount*Penetrance or CarrierCount*(1.0-Penetrance)<=20
CDLS1	False	False	9.5% (1.6% - 23.4%)	CarrierCount*Penetrance or CarrierCount*(1.0-Penetrance)<=20
CECBA	False	False	5.4% (0.0% - 22.7%)	CarrierCount*Penetrance or CarrierCount*(1.0-Penetrance)<=20
CFS	False	False	15.7% (9.9% - 22.5%)	CarrierCount*Penetrance or CarrierCount*(1.0-Penetrance)<=20
CHAR	False	False	5.6% (0.0% - 26.2%)	CarrierCount*Penetrance or CarrierCount*(1.0-Penetrance)<=20
CHARGE	False	True	9.3% (0.0% - 39.9%)	CarrierCount*Penetrance or CarrierCount*(1.0-Penetrance)<=20
CMAVM1	False	False	12.9% (3.1% - 28.3%)	CarrierCount*Penetrance or CarrierCount*(1.0-Penetrance)<=20
CRS4	True	True	3.6% (0.0% - 17.3%)	CarrierCount*Penetrance or CarrierCount*(1.0-Penetrance)<=20
CURR	False	False	30.0% (2.8% - 71.6%)	CarrierCount*Penetrance or CarrierCount*(1.0-Penetrance)<=20
DBA	True	True	3.8% (0.0% - 17.2%)	CarrierCount*Penetrance or CarrierCount*(1.0-Penetrance)<=20
DEE6	False	False	6.2% (0.0% - 29.2%)	CarrierCount*Penetrance or CarrierCount*(1.0-Penetrance)<=20
DRRS	False	False	10.1% (0.0% - 44.8%)	CarrierCount*Penetrance or CarrierCount*(1.0-Penetrance)<=20
DYT28	False	False	10.0% (0.0% - 44.5%)	CarrierCount*Penetrance or CarrierCount*(1.0-Penetrance)<=20
EA2	False	False	10.8% (4.3% - 19.9%)	CarrierCount*Penetrance or CarrierCount*(1.0-Penetrance)<=20
EDSCL1	True	True	61.9% (28.4% - 89.7%)	CarrierCount*Penetrance or CarrierCount*(1.0-Penetrance)<=20
EDSVASC	True	True	31.0% (16.1% - 48.3%)	CarrierCount*Penetrance or CarrierCount*(1.0-Penetrance)<=20
EVR1	True	True	1.8% (0.1% - 6.0%)	CarrierCount*Penetrance or CarrierCount*(1.0-Penetrance)<=20
EXT	True	True	4.7% (2.0% - 8.4%)	CarrierCount*Penetrance or CarrierCount*(1.0-Penetrance)<=20
FAP	True	True	45.6% (34.4% - 57.1%)	57.1% (45.0% - 68.8%)
FGLDS	False	False	27.2% (2.0% - 68.7%)	CarrierCount*Penetrance or CarrierCount*(1.0-Penetrance)<=20
FHCL2	True	True	0.7% (0.2% - 1.5%)	CarrierCount*Penetrance or CarrierCount*(1.0-Penetrance)<=20
GCPS	False	False	2.8% (0.0% - 11.4%)	CarrierCount*Penetrance or CarrierCount*(1.0-Penetrance)<=20
GLUT1DS	False	False	16.7% (0.0% - 66.7%)	CarrierCount*Penetrance or CarrierCount*(1.0-Penetrance)<=20
GVM	False	True	0.5% (0.0% - 1.7%)	CarrierCount*Penetrance or CarrierCount*(1.0-Penetrance)<=20
HBOC	False	True	2.8% (2.0% - 3.7%)	CarrierCount*Penetrance or CarrierCount*(1.0-Penetrance)<=20
HH2	True	False	2.2% (0.2% - 6.3%)	CarrierCount*Penetrance or CarrierCount*(1.0-Penetrance)<=20
HHT	True	True	52.1% (36.2% - 67.7%)	CarrierCount*Penetrance or CarrierCount*(1.0-Penetrance)<=20
HOS	False		16.7% (0.0% - 66.7%)	nan% (nan% - nan%)
HPE	True	True	2.1% (0.2% - 5.9%)	CarrierCount*Penetrance or CarrierCount*(1.0-Penetrance)<=20
HRPT2	False	True	68.7% (37.1% - 92.6%)	CarrierCount*Penetrance or CarrierCount*(1.0-Penetrance)<=20
HSCR1	True	True	4.1% (0.0% - 18.5%)	CarrierCount*Penetrance or CarrierCount*(1.0-Penetrance)<=20
JPHT	False	False	47.6% (8.1% - 89.2%)	CarrierCount*Penetrance or CarrierCount*(1.0-Penetrance)<=20
KABUK1	False	False	6.9% (2.4% - 13.7%)	CarrierCount*Penetrance or CarrierCount*(1.0-Penetrance)<=20
KBG	False	False	10.6% (0.8% - 30.6%)	CarrierCount*Penetrance or CarrierCount*(1.0-Penetrance)<=20
LDS3	False	True	42.9% (11.8% - 77.8%)	CarrierCount*Penetrance or CarrierCount*(1.0-Penetrance)<=20
LFS	True	True	8.1% (0.9% - 22.3%)	CarrierCount*Penetrance or CarrierCount*(1.0-Penetrance)<=20
LGSS	False	False	27.2% (10.6% - 48.1%)	CarrierCount*Penetrance or CarrierCount*(1.0-Penetrance)<=20
LPHDST	True	True	44.3% (12.7% - 78.9%)	CarrierCount*Penetrance or CarrierCount*(1.0-Penetrance)<=20
LQT1	True	True	1.7% (0.8% - 2.9%)	CarrierCount*Penetrance or CarrierCount*(1.0-Penetrance)<=20
LWD	True		1.9% (0.0% - 9.1%)	nan% (nan% - nan%)
LYNCH1	True	True	9.7% (4.8% - 16.1%)	CarrierCount*Penetrance or CarrierCount*(1.0-Penetrance)<=20
MALNS	False	False	9.8% (1.7% - 23.9%)	CarrierCount*Penetrance or CarrierCount*(1.0-Penetrance)<=20
MCLMR	False	False	77.2% (48.3% - 96.1%)	CarrierCount*Penetrance or CarrierCount*(1.0-Penetrance)<=20
MEN	True	True	50.1% (31.0% - 69.1%)	CarrierCount*Penetrance or CarrierCount*(1.0-Penetrance)<=20
METCDS	False	False	19.5% (0.9% - 56.1%)	CarrierCount*Penetrance or CarrierCount*(1.0-Penetrance)<=20
MFS	True	True	49.6% (28.5% - 70.8%)	CarrierCount*Penetrance or CarrierCount*(1.0-Penetrance)<=20
MRD5	False	False	11.3% (0.7% - 33.5%)	CarrierCount*Penetrance or CarrierCount*(1.0-Penetrance)<=20
NF1	True	True	48.0% (38.4% - 57.7%)	70.5% (60.2% - 79.8%)
NPS	True	True	50.0% (12.3% - 87.7%)	CarrierCount*Penetrance or CarrierCount*(1.0-Penetrance)<=20
OI1	True	True	25.4% (14.3% - 38.5%)	CarrierCount*Penetrance or CarrierCount*(1.0-Penetrance)<=20
PAPRS	False	False	22.6% (6.4% - 45.2%)	CarrierCount*Penetrance or CarrierCount*(1.0-Penetrance)<=20
PFM2	False		1.4% (0.0% - 6.9%)	nan% (nan% - nan%)
PJS	True	False	8.3% (0.0% - 37.9%)	CarrierCount*Penetrance or CarrierCount*(1.0-Penetrance)<=20
PPB	False		1.1% (0.0% - 5.5%)	nan% (nan% - nan%)
PPGL3	False	True	3.8% (1.4% - 7.4%)	CarrierCount*Penetrance or CarrierCount*(1.0-Penetrance)<=20
PPH1	False	True	14.0% (3.8% - 29.4%)	CarrierCount*Penetrance or CarrierCount*(1.0-Penetrance)<=20
PPHP	True	True	12.5% (0.0% - 53.6%)	CarrierCount*Penetrance or CarrierCount*(1.0-Penetrance)<=20
PPKP1	True	True	0.8% (0.1% - 2.1%)	CarrierCount*Penetrance or CarrierCount*(1.0-Penetrance)<=20
PTHS	False	False	28.1% (0.1% - 87.8%)	CarrierCount*Penetrance or CarrierCount*(1.0-Penetrance)<=20
RB1	True		4.5% (0.0% - 21.7%)	nan% (nan% - nan%)
RCAD	False	False	8.3% (0.0% - 37.9%)	CarrierCount*Penetrance or CarrierCount*(1.0-Penetrance)<=20
RIEG3	True		5.6% (0.0% - 26.2%)	nan% (nan% - nan%)
RTPS1	False	False	10.6% (0.1% - 39.8%)	CarrierCount*Penetrance or CarrierCount*(1.0-Penetrance)<=20
SCS	False	False	46.2% (10.0% - 85.2%)	CarrierCount*Penetrance or CarrierCount*(1.0-Penetrance)<=20
SOTOS	False	False	3.9% (0.7% - 10.0%)	CarrierCount*Penetrance or CarrierCount*(1.0-Penetrance)<=20
SRXY	False		25.0% (0.0% - 85.3%)	nan% (nan% - nan%)
STHAG	False		2.5% (0.0% - 12.2%)	nan% (nan% - nan%)
STL1	True	False	75.4% (51.6% - 92.8%)	CarrierCount*Penetrance or CarrierCount*(1.0-Penetrance)<=20
SVAS	False	True	0.8% (0.1% - 2.1%)	CarrierCount*Penetrance or CarrierCount*(1.0-Penetrance)<=20
SWNV	True	True	63.6% (18.6% - 96.5%)	CarrierCount*Penetrance or CarrierCount*(1.0-Penetrance)<=20
SYNS1	False		12.5% (0.0% - 53.6%)	nan% (nan% - nan%)
TCS	True	True	8.0% (3.3% - 14.5%)	CarrierCount*Penetrance or CarrierCount*(1.0-Penetrance)<=20
THC5	True	True	18.5% (5.4% - 37.2%)	CarrierCount*Penetrance or CarrierCount*(1.0-Penetrance)<=20
TRPS	False	False	7.1% (0.0% - 33.0%)	CarrierCount*Penetrance or CarrierCount*(1.0-Penetrance)<=20
TSC	True	True	8.2% (2.5% - 16.9%)	CarrierCount*Penetrance or CarrierCount*(1.0-Penetrance)<=20
UMS	False	False	10.6% (1.4% - 27.4%)	CarrierCount*Penetrance or CarrierCount*(1.0-Penetrance)<=20
VWS1	False		7.1% (0.0% - 33.0%)	nan% (nan% - nan%)
WAARS	True	True	2.8% (0.3% - 8.3%)	CarrierCount*Penetrance or CarrierCount*(1.0-Penetrance)<=20
WDSTS	False	False	6.6% (3.3% - 10.9%)	CarrierCount*Penetrance or CarrierCount*(1.0-Penetrance)<=20
